# A Model-agnostic Computational Method for Discovering Gene–Phenotype Relationships and Inferring Gene Networks via *in silico* Gene Perturbation

**DOI:** 10.1101/2024.02.21.24303141

**Authors:** Rastko Stojšin, Xiangning Chen, Zhongming Zhao

**Affiliations:** Center for Precision Health, McWilliams School of Biomedical Informatics, The University of Texas Health Science Center at Houston, Houston, TX 77030, USA; MD Anderson Cancer Center UTHealth Graduate School of Biomedical Sciences, Houston, TX 77030, USA

**Author notes:** To whom correspondence should be addressed: Zhongming Zhao, Ph.D. Center for Precision Health, McWilliams School of Biomedical Informatics, The University of Texas Health Science Center at Houston 7000 Fannin St., Suite 600, Houston, TX 77030, Xiangning Chen, Ph.D. Center for Precision Health, McWilliams School of Biomedical Informatics, The University of Texas Health Science Center at Houston 7000 Fannin St., Suite 600, Houston, TX 77030. Email addresses: RS XC ZZ.

**Keywords:** deep learning, genotype–phenotype mapping, biomarker discovery, gene networks, bioinformatics

## Abstract

**Background:** Deep learning architectures have advanced genotype‒phenotype mappings with precision but often obscure the roles of specific genes and their interactions. Our research introduces a model-agnostic computational methodology, capitalizing on the analytical strengths of deep learning models to serve as biological proxies, enabling interpretation of key gene interactions and their impact on phenotypic outcomes. The objective of this research is to refine the understanding of genetic networks in complex traits by leveraging the nuanced decision-making of advanced models.

**Results:** Testing was conducted across several computational models representing varying levels of complexity trained on gene expression datasets for the prediction of the Ki-67 biomarker, which is known for its prognostic value in breast cancer. The methodology is capable of using models as proxies to identify biologically significant genes and to infer relevant gene networks from an entirely data-driven analysis. Notably, the model-derived biomarkers (p-values of 0.013 and 0.003) outperformed the conventional Ki-67 biomarker (0.021) in terms of prognostic efficacy. Moreover, our analysis revealed high congruence between model precision and the biological relevance of the genes and gene relationships identified. Furthermore, we demonstrated that the complexity of the identified gene relationships was consistent with the decision-making intricacy of the model, with complex models capturing greater proportions of complex gene–gene interactions (61.2% and 31.1%) than simpler models (4.6%), reinforcing that the approach effectively captures biologically relevant in-model decision-making processes.

**Conclusions:** This methodology offers researchers a powerful tool to examine the decision-making processes within their genotype–phenotype mapping models. It accurately identifies critical genes and their interactions, revealing the biological rationale behind model decisions. It also enables comparisons of decision-making between different models. Furthermore, by discovering in-model critical gene networks, our approach helps bridge the gap between research and clinical applications. It facilitates the translation of complex, model-driven genetic discoveries into actionable clinical insights. This capability is pivotal for advancing personalized medicine, as it leverages the precision of deep learning models to uncover biologically relevant genes and gene networks and opens pathways for discovering new gene biomarker combinations and previously unknown gene interactions.
