## Supplemental Table 1 for "A Model-agnostic Computational Method for Discovering Gene–Phenotype Relationships and Inferring Gene Networks via *in silico* Gene Perturbation"

### Sheet: TableS2
Feature Selection Methodology
Methodology	Package Used	Approach Strengths	Approach Limitations	Modifications for Compatability	Pseudocode
Our Method (Adjusted Full Permutation)	Custom implementation	Provides a comprehensive assessment of individual gene influence, ensuring robust and accurate importance ranking.	Computationally demanding, may require complex interpretation.	Permutation testing adapted to model outputs, bypassing PCA for direct gene assessment.	// To generate and save feature importance FUNCTION get_feature_importance(x_test, y_test, reducer, model_path, location, N): LOAD model from model_path CONVERT x_test DataFrame to NumPy array TRANSFORM x_test using reducer if provided, else use x_test as is PREDICT with model on transformed x_test to get y_pred_orig and y_pred_prob_orig CALCULATE original accuracy and R-squared INITIALIZE arrays…
SHAP (Inverse Mapping)	shap library	Enables the interpretation of SHAP values in the original feature space, maintaining relevance to the biological context.	The inverse mapping process may not perfectly reflect feature contributions due to approximation errors.	SHAP values computed for the PCA-reduced data, then mapped back to the original feature space.	FUNCTION inverse_mapping_shap(x_test, kpca_reducer, model_location): LOAD model from model_location TRANSFORM x_test using kpca_reducer to get x_test_transformed SAMPLE background_data from x_test_transformed for SHAP explainer background INITIALIZE SHAP explainer using model and background_data COMPUTE SHAP values on x_test_transformed using explainer, store in shap_values_reduced INITIALIZE sha…
ALE	alibi library	Effective in capturing the overall trend and impact of each feature across the model's predictions.	Assumes independence of features, potentially overlooking complex interactions and dependencies.	ALE estimated by perturbing original features and assessing impact on PCA-reduced model predictions	FUNCTION ale_feature_importance(x_test, pca_reducer, model_path): LOAD model from model_path TRANSFORM x_test using pca_reducer PREDICT on the transformed x_test to get preds_original INITIALIZE ale_values as an empty dictionary FOR each feature in x_test columns: DEFINE perturbation as 1% of the range of the feature CREATE a perturbed version of x_test by adding perturbation to the current featu…
Surrogate Model	Custom implementation	Offers a simplified yet effective means of interpreting complex models.	Risks not capturing the full complexity of the primary model, potentially missing key interactions.	Logistic regression used as a surrogate to assess gene importance directly from model predictions (without PCA).	FUNCTION surrogate_model_importance(x_test, pca_reducer, model_location): TRANSFORM x_test using pca_reducer to get x_test_transformed LOAD the trained model from model_location PREDICT using the loaded model on x_test_transformed to get y_pred CONVERT y_pred to binary classification results, y_pred_binary INITIALIZE and FIT a Logistic Regression surrogate model on original x_test with y_pred_bin…
SHAP (Surrogate Model)	shap library	Leverages the SHAP framework for detailed and interpretable feature importance insights based on surrogate model predictions.	SHAP computation is resource-intensive and surrogate model may not fully represent primary model's behavior.	SHAP values computed on predictions of a logistic regression surrogate model based on primary model’s predictions.	FUNCTION surrogate_shap_importance(x_test, pca_reducer, model_location): TRANSFORM x_test using pca_reducer to get x_test_transformed LOAD the primary model from model_location PREDICT using the primary model on x_test_transformed to get y_pred CONVERT y_pred to binary classification results, y_pred_binary INITIALIZE and FIT a Logistic Regression surrogate model on original x_test with y_pred_bin…
LIME	lime library	Provides instance-specific insights, enabling detailed exploration of model behavior at the individual sample level.	More focused on local rather than global interpretations, requiring aggregation for broader insights.	LIME explanations generated for PCA-reduced data, aggregated to reflect original features	FUNCTION lime_importance(x_test, x_train, y_train, pca_reducer, model_location, is_regression): LOAD model from model_location DEFINE predict_fn function that: TRANSFORMS input data using pca_reducer PREDICTS using the model RETURNS predictions directly if is_regression, else converts to binary classification predictions INITIALIZE LimeTabularExplainer with training data, labels, and feature name…
