## Supplemental Table 2 for "A Model-agnostic Computational Method for Discovering Gene–Phenotype Relationships and Inferring Gene Networks via *in silico* Gene Perturbation"

### Sheet: TableS3
Smart Clustering: Methodologies, Search Parameters, and Features
Methodology	Explanation	Strengths	Limitations	Parameters Searched
k-means	Partitions the data into k distinct clusters based on distance to the centroid of the clusters.	Simple and fast, easy to interpret, well-suited for spherical clusters.	Assumes spherical clusters, sensitive to outliers, requires specifying k.	n_clusters: 5 to 20 init: ['k-means++', 'random'] n_init: [10, 15, 20] max_iter: [300, 400, 500, 1000] random_state: [27]
agglomerative	Builds a hierarchy of clusters by iteratively merging or splitting existing clusters.	Does not require the number of clusters, flexible linkage criteria.	Can be computationally intensive for large datasets.	n_clusters: 5 to 20 affinity: ['euclidean', 'l1', 'l2', 'manhattan', 'cosine'] linkage: ['ward', 'complete', 'average', 'single']
spectral	Uses eigenvalues of a similarity matrix to reduce dimensionality before clustering.	Good for non-convex clusters, can capture complex structures.	Can be slow and memory-intensive, may struggle with large datasets.	n_clusters: 5 to 20 eigen_solver: [None, 'arpack', 'lobpcg'] affinity: ['nearest_neighbors', 'rbf'] random_state: [27]
Gaussian mixture models (GMM)	Models the data as a mixture of Gaussian distributions.	Flexible cluster shapes, soft-clustering (probabilistic assignment).	Sensitive to initialization, may converge to local optima.	n_components: 5 to 20 covariance_type: ['full', 'tied', 'diag', 'spherical'] random_state: [27]
affinity propagation	Creates clusters by sending messages between pairs of samples until convergence.	Does not require specifying the number of clusters, can find exemplars for clusters.	High memory and computational requirements.	damping: linspace between 0.5 to 0.99 (20 values) affinity: ['euclidean', 'l1', 'l2', 'manhattan', 'cosine']
OPTICS	Identifies density-based clusters in spatial data, extending DBSCAN by removing the need to define a global density threshold.	Does not need prior knowledge of cluster sizes, handles varying densities well.	More complex and slower than DBSCAN.	min_samples: 3 to 30 metric: ['euclidean', 'l1', 'l2', 'manhattan', 'cosine'] cluster_method: ['xi', 'dbscan']
