## Supplemental Table 3 for "A Model-agnostic Computational Method for Discovering Gene–Phenotype Relationships and Inferring Gene Networks via *in silico* Gene Perturbation"

### Sheet: TableS4
Log Model - Critical Genes
Rank	Gene	BC	BM	TT	Source(s)
1	TACC3	X	X	X	(Akbulut et al., 2020; Huo et al., 2021; Saatci et al., 2023; H. Song et al., 2018))
2	KLHDC7A	X			(Lilyquist et al., 2018; Wunderle et al., 2018)
3	HOXC12	X			(Brotto et al., 2020)
4	NEIL3	X	X		(Matta et al., 2013; X. Sun & Liu, 2023; C. Zhao et al., 2021)
5	MKI67	X	X	X	(Davey et al., 2021; Varga et al., 2017; A. Zhang et al., 2021)
6	TFPI2	X	X	X	(Andresen et al., 2020; G. Wang et al., 2018; D. Zhao et al., 2020)
7	GAL3ST2	X			(Bz et al., 2005; Guerra et al., 2015)
8	YBX2	X			(Bargou et al., 1997; Kohno et al., 2006)
9	SYT13	X			(Ichikawa et al., 2021; Y.-D. Zhang et al., 2023)
10	GYPE
11	CDC20	X	X	X	(W. He & Meng, 2023; Ouellet et al., 2006; C. Song et al., 2021; L. Wang et al., 2015; Z. Wang, Wan, et al., 2013; Xian et al., 2023)
12	TROAP	X	X	X	(K. Li et al., 2019; L. Li et al., 2021; Z. Li et al., 2022; H. Liu et al., 2022, 2022; J. Wang et al., 2023)
13	TBC1D3	X	X		(Shen et al., 2018; B. Wang et al., 2017, 2021)
14	NCAPH	X	X	X	(B. Kim et al., 2020; Lu et al., 2020; Ogura et al., 2021; Q. Zhang et al., 2018)
15	GREB1L	X	X		(K. Dong et al., 2023; Shin et al., 2021; Y. Yu et al., 2021)
16	LTF	X	X		(Chiu et al., 2020; Hu et al., 2016; Shaheduzzaman et al., 2007; Zalutskii et al., 2017; Zheng et al., 2021)
17	PPP2R2C
18	CDC25A	X	X	X	(Cangi et al., 2000; Kristjánsdóttir & Rudolph, 2004; J. C. Liu et al., 2018)
19	EDARADD	X			(Anić et al., 2023; J. Yang et al., 2023)
20	TONSL	X	X	X	(H. R. Chang et al., 2021; Khatpe et al., 2023; H. Lee et al., 2023)
21	RBP7	X	X	X	(Lin et al., 2022; X. Yan et al., 2023)
22	KAAG1	X	X		(Corti et al., 2023; Grinda et al., 2023)
23	ANKRD30B	X			(Mathe et al., 2015, 2016; Temian et al., 2018)
24	PCDHA11	X			(Q. Wu et al., 2019; F. Zhang & Cui, 2019)
25	DNAH2	X			(Vellichirammal et al., 2023; C. Zhu et al., 2019)
26	CENPA	X	X	X	(X. Liu & Liu, 2022; Renaud-Pageot et al., 2022; S. Zhang et al., 2021)
27	FOXI1	X	X	X	(Castaneda et al., 2022; S. Lee & Osmanbeyoglu, 2022; Onodera et al., 2021)
28	AURKB	X	X	X	(Borah & Reddy, 2021; D. Huang et al., 2019; K. Yuan et al., 2022)
29	RECQL4	X	X		(Arora et al., 2016; Mo et al., 2018; Santarpia et al., 2013; Thakkar et al., 2022; Thomassen et al., 2009; X. Zhu et al., 2018)
30	PLK1	X	X	X	(Montaudon et al., 2020; Patel et al., 2022; Quan et al., 2022)
31	RGS1	X	X	X	(Bai et al., 2021; D. Huang et al., 2021; S. Zhang et al., 2022)
32	ATP6V0A4	X	X		(Couto-Vieira et al., 2020; Pamarthy et al., 2016; J. Xu et al., 2023)
33	PKMYT1	X	X	X	(H. Li et al., 2023; Y. Liu et al., 2019)
34	CCNA2	X	X		(T. Gao et al., 2014; A. Jiang et al., 2022; Mishra et al., 2023; Y. Wang et al., 2021)
35	FAM83D	X	X		(Jin et al., 2022; Z. Wang, Liu, et al., 2013; H. Yu et al., 2022; S. Yuan et al., 2022; Zhai et al., 2020)
36	SLC16A9	X	X		(J. Li et al., n.d.; Sohrabi et al., 2021)
37	NEK10	X	X		(Anuraga et al., 2021; W.-L. Gao et al., 2022)
38	KIF11	X	X	X	(M. Jiang et al., 2017; Z. Li et al., 2021; Zhou et al., 2019)
39	ENTPD8
40	CIT
41	CDSN
42	DCDC2
43	XDH
44	IGDCC3	X			(Y.-T. Chang et al., 2022; Hsu et al., 2019)

### Sheet: Full Source
Full Source
Akbulut, O., Lengerli, D., Saatci, O., Duman, E., Seker, U. O. S., Isik, A., Akyol, A., Caliskan, B., Banoglu, E., & Sahin, O. (2020). A Highly Potent TACC3 Inhibitor as a Novel Anticancer Drug Candidate. Molecular Cancer Therapeutics, 19(6), 1243–1254. https://doi.org/10.1158/1535-7163.MCT-19-0957
Andresen, M. S., Stavik, B., Sletten, M., Tinholt, M., Sandset, P. M., Iversen, N., & Skretting, G. (2020). Indirect regulation of TFPI-2 expression by miR-494 in breast cancer cells. Scientific Reports, 10(1), Article 1. https://doi.org/10.1038/s41598-020-61018-x
Anić, P., Golubić Talić, J., Božinović, K., Dediol, E., Mravak-Stipetić, M., Grce, M., & Milutin Gašperov, N. (2023). Methylation of Immune Gene Promoters in Oral and Oropharyngeal Cancer. International Journal of Molecular Sciences, 24(9), 7698. https://doi.org/10.3390/ijms24097698
Anuraga, G., Wang, W.-J., Phan, N. N., An Ton, N. T., Ta, H. D. K., Berenice Prayugo, F., Minh Xuan, D. T., Ku, S.-C., Wu, Y.-F., Andriani, V., Athoillah, M., Lee, K.-H., & Wang, C.-Y. (2021). Potential Prognostic Biomarkers of NIMA (Never in Mitosis, Gene A)-Related Kinase (NEK) Family Members in Breast Cancer. Journal of Personalized Medicine, 11(11), 1089. https://doi.org/10.3390/jpm11111089
Arora, A., Agarwal, D., Abdel-Fatah, T. M., Lu, H., Croteau, D. L., Moseley, P., Aleskandarany, M. A., Green, A. R., Ball, G., Rakha, E. A., Chan, S. Y., Ellis, I. O., Wang, L. L., Zhao, Y., Balajee, A. S., Bohr, V. A., & Madhusudan, S. (2016). RECQL4 helicase has oncogenic potential in sporadic breast cancers. The Journal of Pathology, 238(4), 495–501. https://doi.org/10.1002/path.4681
Bai, Y., Hu, M., Chen, Z., Wei, J., & Du, H. (2021). Single-Cell Transcriptome Analysis Reveals RGS1 as a New Marker and Promoting Factor for T-Cell Exhaustion in Multiple Cancers. Frontiers in Immunology, 12, 767070. https://doi.org/10.3389/fimmu.2021.767070
Bargou, R. C., Jürchott, K., Wagener, C., Bergmann, S., Metzner, S., Bommert, K., Mapara, M. Y., Winzer, K.-J., Dietel, M., Dörken, B., & Royer, H.-D. (1997). Nuclear localization and increased levels of transcription factor YB-1 in primary human breast cancers are associated with intrinsic MDR1 gene expression. Nature Medicine, 3(4), Article 4. https://doi.org/10.1038/nm0497-447
Borah, N. A., & Reddy, M. M. (2021). Aurora Kinase B Inhibition: A Potential Therapeutic Strategy for Cancer. Molecules, 26(7), 1981. https://doi.org/10.3390/molecules26071981
Brotto, D. B., Siena, Á. D. D., de Barros, I. I., Carvalho, S. da C. e S., Muys, B. R., Goedert, L., Cardoso, C., Plaça, J. R., Ramão, A., Squire, J. A., Araujo, L. F., & Silva, W. A. da. (2020). Contributions of HOX genes to cancer hallmarks: Enrichment pathway analysis and review. Tumor Biology, 42(5), 1010428320918050. https://doi.org/10.1177/1010428320918050
Bz, S., P, H., F, G., Pj, H., & Xz, W. (2005). Gal3ST-2 involved in tumor metastasis process by regulation of adhesion ability to selectins and expression of integrins. Biochemical and Biophysical Research Communications, 332(4). https://doi.org/10.1016/j.bbrc.2005.05.040
Cangi, M. G., Cukor, B., Soung, P., Signoretti, S., Moreira, G., Ranashinge, M., Cady, B., Pagano, M., & Loda, M. (2000). Role of the Cdc25A phosphatase in human breast cancer. The Journal of Clinical Investigation, 106(6), 753–761.
Castaneda, M., den Hollander, P., & Mani, S. A. (2022). Forkhead Box Transcription Factors: Double-Edged Swords in Cancer. Cancer Research, 82(11), 2057–2065. https://doi.org/10.1158/0008-5472.CAN-21-3371
Chang, H. R., Jung, E., Cho, S., Jeon, Y.-J., & Kim, Y. (2021). Targeting Non-Oncogene Addiction for Cancer Therapy. Biomolecules, 11(2), 129. https://doi.org/10.3390/biom11020129
Chang, Y.-T., Tsai, W.-C., Lin, W.-Z., Wu, C.-C., Yu, J.-C., Tseng, V. S., Liao, G.-S., Hu, J.-M., Hsu, H.-M., Chang, Y.-J., Lin, M.-C., Chu, C.-M., & Yang, C.-Y. (2022). A Novel IGLC2 Gene Linked With Prognosis of Triple-Negative Breast Cancer. Frontiers in Oncology, 11, 759952. https://doi.org/10.3389/fonc.2021.759952
Chiu, I.-J., Hsu, Y.-H., Chang, J.-S., Yang, J.-C., Chiu, H.-W., & Lin, Y.-F. (2020). Lactotransferrin Downregulation Drives the Metastatic Progression in Clear Cell Renal Cell Carcinoma. Cancers, 12(4), 847. https://doi.org/10.3390/cancers12040847
Corti, C., Boscolo Bielo, L., Schianca, A. C., Salimbeni, B. T., Criscitiello, C., & Curigliano, G. (2023). Future potential targets of antibody-drug conjugates in breast cancer. The Breast, 69, 312–322. https://doi.org/10.1016/j.breast.2023.03.007
Couto-Vieira, J., Nicolau-Neto, P., Costa, E. P., Figueira, F. F., Simão, T. de A., Okorokova-Façanha, A. L., Ribeiro Pinto, L. F., & Façanha, A. R. (2020). Multi-cancer V-ATPase molecular signatures: A distinctive balance of subunit C isoforms in esophageal carcinoma. EBioMedicine, 51, 102581. https://doi.org/10.1016/j.ebiom.2019.11.042
Davey, M. G., Hynes, S. O., Kerin, M. J., Miller, N., & Lowery, A. J. (2021). Ki-67 as a Prognostic Biomarker in Invasive Breast Cancer. Cancers, 13(17), 4455. https://doi.org/10.3390/cancers13174455
Dong, K., Geng, C., Zhan, X., Sun, Z., Pu, Q., Li, P., Song, H., Zhao, G., & Gao, H. (2023). GREB1L overexpression is associated with good clinical outcomes in breast cancer. European Journal of Medical Research, 28(1), 510. https://doi.org/10.1186/s40001-023-01483-y
Gao, T., Han, Y., Yu, L., Ao, S., Li, Z., & Ji, J. (2014). CCNA2 Is a Prognostic Biomarker for ER+ Breast Cancer and Tamoxifen Resistance. PLOS ONE, 9(3), e91771. https://doi.org/10.1371/journal.pone.0091771
Gao, W.-L., Niu, L., Chen, W.-L., Zhang, Y.-Q., & Huang, W.-H. (2022). Integrative Analysis of the Expression Levels and Prognostic Values for NEK Family Members in Breast Cancer. Frontiers in Genetics, 13, 798170. https://doi.org/10.3389/fgene.2022.798170
Grinda, T., Rassy, E., & Pistilli, B. (2023). Antibody–Drug Conjugate Revolution in Breast Cancer: The Road Ahead. Current Treatment Options in Oncology, 24(5), 442–465. https://doi.org/10.1007/s11864-023-01072-5
Guerra, L. N., Suarez, C., Soto, D., Schiappacasse, A., Sapochnik, D., Sacca, P., Piwien-Pilipuk, G., Peral, B., & Calvo, J. C. (2015). GAL3ST2 from mammary gland epithelial cells affects differentiation of 3T3-L1 preadipocytes. Clinical & Translational Oncology: Official Publication of the Federation of Spanish Oncology Societies and of the National Cancer Institute of Mexico, 17(7), 511–520. ht…
He, W., & Meng, J. (2023). CDC20: A novel therapeutic target in cancer. American Journal of Translational Research, 15(2), 678–693.
Hsu, H.-M., Chu, C.-M., Chang, Y.-J., Yu, J.-C., Chen, C.-T., Jian, C.-E., Lee, C.-Y., Chiang, Y.-T., Chang, C.-W., & Chang, Y.-T. (2019). Six novel immunoglobulin genes as biomarkers for better prognosis in triple-negative breast cancer by gene co-expression network analysis. Scientific Reports, 9, 4484. https://doi.org/10.1038/s41598-019-40826-w
Hu, L., Gao, C., Hong, C., Zhong, Q., Dong, H.-L., & Gao, X.-M. (2016). Expression, purification, and breast cancer cell inhibiting effect of recombinant human lactoferrin C-lobe. Bioscience, Biotechnology, and Biochemistry, 80(2), 257–263. https://doi.org/10.1080/09168451.2015.1088376
Huang, D., Chen, X., Zeng, X., Lao, L., Li, J., Xing, Y., Lu, Y., Ouyang, Q., Chen, J., Yang, L., Su, F., Yao, H., Liu, Q., Su, S., & Song, E. (2021). Targeting regulator of G protein signaling 1 in tumor-specific T cells enhances their trafficking to breast cancer. Nature Immunology, 22(7), 865–879. https://doi.org/10.1038/s41590-021-00939-9
Huang, D., Huang, Y., Huang, Z., Weng, J., Zhang, S., & Gu, W. (2019). Relation of AURKB over-expression to low survival rate in BCRA and reversine-modulated aurora B kinase in breast cancer cell lines. Cancer Cell International, 19, 166. https://doi.org/10.1186/s12935-019-0885-z
Huo, Q., Chen, S., Li, Z., Wang, J., Li, J., & Xie, N. (2021). Inhibiting of TACC3 Promotes Cell Proliferation, Cell Invasion and the EMT Pathway in Breast Cancer. Frontiers in Genetics, 12. https://www.frontiersin.org/articles/10.3389/fgene.2021.640078
Ichikawa, T., Shibata, M., Inaishi, T., Soeda, I., Kanda, M., Hayashi, M., Takano, Y., Takeuchi, D., Tsunoda, N., Kodera, Y., & Kikumori, T. (2021). Synaptotagmin 13 Is Highly Expressed in Estrogen Receptor-Positive Breast Cancer. Current Oncology, 28(5), 4080–4092. https://doi.org/10.3390/curroncol28050346
Jiang, A., Zhou, Y., Gong, W., Pan, X., Gan, X., Wu, Z., Liu, B., Qu, L., & Wang, L. (2022). CCNA2 as an Immunological Biomarker Encompassing Tumor Microenvironment and Therapeutic Response in Multiple Cancer Types. Oxidative Medicine and Cellular Longevity, 2022, 5910575. https://doi.org/10.1155/2022/5910575
Jiang, M., Zhuang, H., Xia, R., Gan, L., Wu, Y., Ma, J., Sun, Y., & Zhuang, Z. (2017). KIF11 is required for proliferation and self-renewal of docetaxel resistant triple negative breast cancer cells. Oncotarget, 8(54), 92106–92118. https://doi.org/10.18632/oncotarget.20785
Jin, Y., Yu, J., Jiang, Y., Bu, J., Zhu, T., Gu, X., & Zhu, X. (2022). Comprehensive analysis of the expression, prognostic significance, and function of FAM83 family members in breast cancer. World Journal of Surgical Oncology, 20(1), 172. https://doi.org/10.1186/s12957-022-02636-9
Khatpe, A. S., Dirks, R., Bhat-Nakshatri, P., Mang, H., Batic, K., Swiezy, S., Olson, J., Rao, X., Wang, Y., Tanaka, H., Liu, S., Wan, J., Chen, D., Liu, Y., Fang, F., Althouse, S., Hulsey, E., Granatir, M. M., Addison, R., … Nakshatri, H. (2023). TONSL Is an Immortalizing Oncogene and a Therapeutic Target in Breast Cancer. Cancer Research, 83(8), 1345–1360. https://doi.org/10.1158/0008-5472.CAN-…
Kim, B., Kim, S. W., Lim, J.-Y., & Park, S.-J. (2020). NCAPH Is Required for Proliferation, Migration and Invasion of Non-small-cell Lung Cancer Cells. Anticancer Research, 40(6), 3239–3246. https://doi.org/10.21873/anticanres.14305
Kohno, Y., Matsuki, Y., Tanimoto, A., Izumi, H., Uchiumi, T., Kohno, K., Shimajiri, S., & Sasaguri, Y. (2006). Expression of Y-box-binding protein dbpC/contrin, a potentially new cancer/testis antigen. British Journal of Cancer, 94(5), Article 5. https://doi.org/10.1038/sj.bjc.6602987
Kristjánsdóttir, K., & Rudolph, J. (2004). Cdc25 Phosphatases and Cancer. Chemistry & Biology, 11(8), 1043–1051. https://doi.org/10.1016/j.chembiol.2004.07.007
Lee, H., Ha, S., Choi, S., Do, S., Yoon, S., Kim, Y. K., & Kim, W.-Y. (2023). Oncogenic Impact of TONSL, a Homologous Recombination Repair Protein at the Replication Fork, in Cancer Stem Cells. International Journal of Molecular Sciences, 24(11), Article 11. https://doi.org/10.3390/ijms24119530
Lee, S., & Osmanbeyoglu, H. U. (2022). Chromatin accessibility landscape and active transcription factors in primary human invasive lobular and ductal breast carcinomas. Breast Cancer Research, 24(1), 54. https://doi.org/10.1186/s13058-022-01550-y
Li, H., Wang, L., Zhang, W., Dong, Y., Cai, Y., Huang, X., & Dong, X. (2023). Overexpression of PKMYT1 associated with poor prognosis and immune infiltration may serve as a target in triple-negative breast cancer. Frontiers in Oncology, 12, 1002186. https://doi.org/10.3389/fonc.2022.1002186
Li, J., Xie, J., Wu, D., Chen, L., Gong, Z., Wu, R., Hu, Y., Zhao, J., & Xu, Y. (n.d.). A pan-cancer analysis revealed the role of the SLC16 family in cancer. Channels, 15(1), 528–540. https://doi.org/10.1080/19336950.2021.1965422
Li, K., Zhang, R., Wei, M., Zhao, L., Wang, Y., Feng, X., Yang, Y., Yang, S., & Zhang, L. (2019). TROAP Promotes Breast Cancer Proliferation and Metastasis. BioMed Research International, 2019, 6140951. https://doi.org/10.1155/2019/6140951
Li, L., Wei, J.-R., Song, Y., Fang, S., Du, Y., Li, Z., Zeng, T.-T., Zhu, Y.-H., Li, Y., & Guan, X.-Y. (2021). TROAP switches DYRK1 activity to drive hepatocellular carcinoma progression. Cell Death & Disease, 12(1), Article 1. https://doi.org/10.1038/s41419-021-03422-3
Li, Z., Pu, Z., Yang, Z., Zhu, Y., Deng, Y., Li, N., & Peng, F. (2022). Pan-cancer analysis of trophinin-associated protein with potential implications in clinical significance, prognosis, and tumor microenvironment in human cancers. Frontiers in Oncology, 12, 971618. https://doi.org/10.3389/fonc.2022.971618
Li, Z., Yu, B., Qi, F., & Li, F. (2021). KIF11 Serves as an Independent Prognostic Factor and Therapeutic Target for Patients With Lung Adenocarcinoma. Frontiers in Oncology, 11. https://www.frontiersin.org/articles/10.3389/fonc.2021.670218
Lilyquist, J., Ruddy, K. J., Vachon, C. M., & Couch, F. J. (2018). Common Genetic Variation and Breast Cancer Risk—Past, present, and future. Cancer Epidemiology, Biomarkers & Prevention : A Publication of the American Association for Cancer Research, Cosponsored by the American Society of Preventive Oncology, 27(4), 380–394. https://doi.org/10.1158/1055-9965.EPI-17-1144
Lin, H., Han, Q., Wang, J., Zhong, Z., Luo, H., Hao, Y., & Jiang, Y. (2022). Methylation-Mediated Silencing of RBP7 Promotes Breast Cancer Progression through PPAR and PI3K/AKT Pathway. Journal of Oncology, 2022, 9039110. https://doi.org/10.1155/2022/9039110
Liu, H., Zhou, Q., Xu, X., Du, Y., & Wu, J. (2022). ASPM and TROAP gene expression as potential malignant tumor markers. Annals of Translational Medicine, 10(10), Article 10. https://doi.org/10.21037/atm-22-1112
Liu, J. C., Granieri, L., Shrestha, M., Wang, D.-Y., Vorobieva, I., Rubie, E. A., Jones, R., Ju, Y., Pellecchia, G., Jiang, Z., Palmerini, C. A., Ben-David, Y., Egan, S. E., Woodgett, J. R., Bader, G. D., Datti, A., & Zacksenhaus, E. (2018). Identification of CDC25 as a Common Therapeutic Target for Triple-Negative Breast Cancer. Cell Reports, 23(1), 112–126. https://doi.org/10.1016/j.celrep.2018…
Liu, X., & Liu, Y. (2022). Comprehensive Analysis of the Expression and Prognostic Significance of the CENP Family in Breast Cancer. International Journal of General Medicine, 15, 3471–3482. https://doi.org/10.2147/IJGM.S354200
Liu, Y., Qi, J., Dou, Z., Hu, J., Lu, L., Dai, H., Wang, H., & Yang, W. (2019). Systematic expression analysis of WEE family kinases reveals the importance of PKMYT1 in breast carcinogenesis. Cell Proliferation, 53(2), e12741. https://doi.org/10.1111/cpr.12741
Lu, H., Shi, C., Wang, S., Yang, C., Wan, X., Luo, Y., Tian, L., & Li, L. (2020). Identification of NCAPH as a biomarker for prognosis of breast cancer. Molecular Biology Reports, 47(10), 7831–7842. https://doi.org/10.1007/s11033-020-05859-9
Mathe, A., Wong-Brown, M., Locke, W. J., Stirzaker, C., Braye, S. G., Forbes, J. F., Clark, S. J., Avery-Kiejda, K. A., & Scott, R. J. (2016). DNA methylation profile of triple negative breast cancer-specific genes comparing lymph node positive patients to lymph node negative patients. Scientific Reports, 6(1), Article 1. https://doi.org/10.1038/srep33435
Mathe, A., Wong-Brown, M., Morten, B., Forbes, J. F., Braye, S. G., Avery-Kiejda, K. A., & Scott, R. J. (2015). Novel genes associated with lymph node metastasis in triple negative breast cancer. Scientific Reports, 5, 15832. https://doi.org/10.1038/srep15832
Matta, J., Morales, L., Dutil, J., Bayona, M., Alvarez, C., & Suarez, E. (2013). Differential expression of DNA repair genes in Hispanic women with breast cancer. Molecular Cancer Biology, 1(1), 54. https://doi.org/10.9777/mcb.2013.10006
Mishra, D., Mishra, A., Nand Rai, S., Vamanu, E., & Singh, M. P. (2023). Demystifying the Role of Prognostic Biomarkers in Breast Cancer through Integrated Transcriptome and Pathway Enrichment Analyses. Diagnostics, 13(6), Article 6. https://doi.org/10.3390/diagnostics13061142
Mo, D., Zhao, Y., & Balajee, A. S. (2018). Human RecQL4 helicase plays multifaceted roles in the genomic stability of normal and cancer cells. Cancer Letters, 413, 1–10. https://doi.org/10.1016/j.canlet.2017.10.021
Montaudon, E., Nikitorowicz-Buniak, J., Sourd, L., Morisset, L., El Botty, R., Huguet, L., Dahmani, A., Painsec, P., Nemati, F., Vacher, S., Chemlali, W., Masliah-Planchon, J., Château-Joubert, S., Rega, C., Leal, M. F., Simigdala, N., Pancholi, S., Ribas, R., Nicolas, A., … Marangoni, E. (2020). PLK1 inhibition exhibits strong anti-tumoral activity in CCND1-driven breast cancer metastases with a…
Ogura, T., Azuma, K., Sato, J., Kinowaki, K., Takayama, K.-I., Takeiwa, T., Kawabata, H., & Inoue, S. (2021). OCT1 Is a Poor Prognostic Factor for Breast Cancer Patients and Promotes Cell Proliferation via Inducing NCAPH. International Journal of Molecular Sciences, 22(21), 11505. https://doi.org/10.3390/ijms222111505
Onodera, Y., Takagi, K., Neoi, Y., Sato, A., Yamaguchi, M., Miki, Y., Ebata, A., Miyashita, M., Sasano, H., & Suzuki, T. (2021). Forkhead Box I1 in Breast Carcinoma as a Potent Prognostic Factor. Acta Histochemica et Cytochemica, 54(4), 123–130. https://doi.org/10.1267/ahc.21-00034
Ouellet, V., Guyot, M.-C., Le Page, C., Filali-Mouhim, A., Lussier, C., Tonin, P. N., Provencher, D. M., & Mes-Masson, A.-M. (2006). Tissue array analysis of expression microarray candidates identifies markers associated with tumor grade and outcome in serous epithelial ovarian cancer. International Journal of Cancer, 119(3), 599–607. https://doi.org/10.1002/ijc.21902
Pamarthy, S., Mao, L., Katara, G. K., Fleetwood, S., Kulshreshta, A., Gilman-Sachs, A., & Beaman, K. D. (2016). The V-ATPase a2 isoform controls mammary gland development through Notch and TGF-β signaling. Cell Death & Disease, 7(11), Article 11. https://doi.org/10.1038/cddis.2016.347
Patel, J. R., Thangavelu, P., Terrell, R. M., Israel, B., Sarkar, A. B., Davidson, A. M., Zhang, K., Khupse, R., & Tilghman, S. L. (2022). A Novel Allosteric Inhibitor Targets PLK1 in Triple Negative Breast Cancer Cells. Biomolecules, 12(4), 531. https://doi.org/10.3390/biom12040531
Quan, M., Oh, Y., Cho, S.-Y., Kim, J. H., & Moon, H.-G. (2022). Polo-Like Kinase 1 Regulates Chromosomal Instability and Paclitaxel Resistance in Breast Cancer Cells. Journal of Breast Cancer, 25(3), 178–192. https://doi.org/10.4048/jbc.2022.25.e28
Renaud-Pageot, C., Quivy, J.-P., Lochhead, M., & Almouzni, G. (2022). CENP-A Regulation and Cancer. Frontiers in Cell and Developmental Biology, 10. https://www.frontiersin.org/articles/10.3389/fcell.2022.907120
Saatci, O., Akbulut, O., Cetin, M., Sikirzhytski, V., Uner, M., Lengerli, D., O’Quinn, E. C., Romeo, M. J., Caliskan, B., Banoglu, E., Aksoy, S., Uner, A., & Sahin, O. (2023). Targeting TACC3 represents a novel vulnerability in highly aggressive breast cancers with centrosome amplification. Cell Death & Differentiation, 30(5), Article 5. https://doi.org/10.1038/s41418-023-01140-1
Santarpia, L., Iwamoto, T., Di Leo, A., Hayashi, N., Bottai, G., Stampfer, M., André, F., Turner, N. C., Symmans, W. F., Hortobágyi, G. N., Pusztai, L., & Bianchini, G. (2013). DNA repair gene patterns as prognostic and predictive factors in molecular breast cancer subtypes. The Oncologist, 18(10), 1063–1073. https://doi.org/10.1634/theoncologist.2013-0163
Shaheduzzaman, S., Vishwanath, A., Furusato, B., Cullen, J., Chen, Y., Bañez, L., Nau, M., Ravindranath, L., Kim, K.-H., Mohammed, A., Chen, Y., Ehrich, M., Srikantan, V., Sesterhenn, I. A., McLeod, D., Vahey, M., Petrovics, G., Dobi, A., & Srivastava, S. (2007). Silencing of Lactotransferrin expression by methylation in prostate cancer progression. Cancer Biology & Therapy, 6(7), 1088–1095. http…
Shen, Y., Zhang, L., Zhao, H., & Shen, C.-L. (2018). TC-1 mediate the TBC1D3 oncogene induced migration of MCF-7 breast cancer cells. Annals of Oncology, 29, ix19. https://doi.org/10.1093/annonc/mdy428.017
Shin, E. M., Huynh, V. T., Neja, S. A., Liu, C. Y., Raju, A., Tan, K., Tan, N. S., Gunaratne, J., Bi, X., Iyer, L. M., Aravind, L., & Tergaonkar, V. (2021). GREB1: An evolutionarily conserved protein with a glycosyltransferase domain links ERα glycosylation and stability to cancer. Science Advances, 7(12), eabe2470. https://doi.org/10.1126/sciadv.abe2470
Sohrabi, E., Moslemi, M., Rezaie, E., Nafissi, N., Khaledi, M., Afkhami, H., Fathi, J., & Zekri, A. (2021). The tissue expression of MCT3, MCT8, and MCT9 genes in women with breast cancer. Genes & Genomics, 43(9), 1065–1077. https://doi.org/10.1007/s13258-021-01116-w
Song, C., Lowe, V. J., & Lee, S. (2021). Inhibition of Cdc20 suppresses the metastasis in triple negative breast cancer (TNBC). Breast Cancer, 28(5), 1073–1086. https://doi.org/10.1007/s12282-021-01242-z
Song, H., Liu, C., Shen, N., Yi, P., Dong, F., Li, X., Zhang, N., & Huang, T. (2018). Overexpression of TACC3 in Breast Cancer Associates With Poor Prognosis. Applied Immunohistochemistry & Molecular Morphology: AIMM, 26(2), 113–119. https://doi.org/10.1097/PAI.0000000000000392
Sun, X., & Liu, P. (2023). Prognostic biomarker NEIL3 and its association with immune infiltration in renal clear cell carcinoma. Frontiers in Oncology, 13. https://www.frontiersin.org/articles/10.3389/fonc.2023.1073941
Temian, D. C., Pop, L. A., Irimie, A. I., & Berindan-Neagoe, I. (2018). The Epigenetics of Triple-Negative and Basal-Like Breast Cancer: Current Knowledge. Journal of Breast Cancer, 21(3), 233–243. https://doi.org/10.4048/jbc.2018.21.e41
Thakkar, M. K., Lee, J., Meyer, S., & Chang, V. Y. (2022). RecQ Helicase Somatic Alterations in Cancer. Frontiers in Molecular Biosciences, 9. https://www.frontiersin.org/articles/10.3389/fmolb.2022.887758
Thomassen, M., Tan, Q., & Kruse, T. A. (2009). Gene expression meta-analysis identifies chromosomal regions and candidate genes involved in breast cancer metastasis. Breast Cancer Research and Treatment, 113(2), 239–249. https://doi.org/10.1007/s10549-008-9927-2
Vellichirammal, N. N., Tan, Y.-D., Xiao, P., Eudy, J., Shats, O., Kelly, D., Desler, M., Cowan, K., & Guda, C. (2023). The mutational landscape of a US Midwestern breast cancer cohort reveals subtype-specific cancer drivers and prognostic markers. Human Genomics, 17(1), 64. https://doi.org/10.1186/s40246-023-00511-6
Varga Z, Lebeau A, Bu H, Hartmann A, Penault-Llorca F, Guerini-Rocco E, et al. An international reproducibility study validating quantitative determination of ERBB2, ESR1, PGR, and MKI67 mRNA in breast cancer using MammaTyper®. Breast Cancer Research. 2017;19:55
Wang, B., Chen, D., & Hua, H. (2021). TBC1D3 family is a prognostic biomarker and correlates with immune infiltration in kidney renal clear cell carcinoma. Molecular Therapy - Oncolytics, 22, 528–538. https://doi.org/10.1016/j.omto.2021.06.014
Wang, B., Zhao, H., Zhao, L., Zhang, Y., Wan, Q., Shen, Y., Bu, X., Wan, M., & Shen, C. (2017). Up-regulation of OLR1 expression by TBC1D3 through activation of TNFα/NF-κB pathway promotes the migration of human breast cancer cells. Cancer Letters, 408, 60–70. https://doi.org/10.1016/j.canlet.2017.08.021
Wang G, Huang W, Li W, Chen S, Chen W, Zhou Y, et al. TFPI-2 suppresses breast cancer cell proliferation and invasion through regulation of ERK signaling and interaction with actinin-4 and myosin-9. Sci Rep. 2018;8:14402.
Wang, J., Wan, H., Mi, Y., Wu, S., Li, J., & Zhu, L. (2023). TROAP Promotes the Proliferation, Migration, and Metastasis of Kidney Renal Clear Cell Carcinoma with the Help of STAT3. International Journal of Molecular Sciences, 24(11), Article 11. https://doi.org/10.3390/ijms24119658
Wang, L., Zhang, J., Wan, L., Zhou, X., Wang, Z., & Wei, W. (2015). Targeting Cdc20 as a novel cancer therapeutic strategy. Pharmacology & Therapeutics, 151, 141–151. https://doi.org/10.1016/j.pharmthera.2015.04.002
Wang, Y., Zhong, Q., Li, Z., Lin, Z., Chen, H., & Wang, P. (2021). Integrated Profiling Identifies CCNA2 as a Potential Biomarker of Immunotherapy in Breast Cancer. OncoTargets and Therapy, 14, 2433–2448. https://doi.org/10.2147/OTT.S296373
Wang, Z., Liu, Y., Zhang, P., Zhang, W., Wang, W., Curr, K., Wei, G., & Mao, J.-H. (2013). FAM83D promotes cell proliferation and motility by downregulating tumor suppressor gene FBXW7. Oncotarget, 4(12), 2476–2486. https://doi.org/10.18632/oncotarget.1581
Wang, Z., Wan, L., Zhong, J., Inuzuka, H., Liu, P., Sarkar, F. H., & Wei, W. (2013). Cdc20: A potential novel therapeutic target for cancer treatment. Current Pharmaceutical Design, 19(18), 3210–3214.
Wu, Q., Cao, R., Chen, J., & Xie, X. (2019). Screening and identification of biomarkers associated with clinicopathological parameters and prognosis in oral squamous cell carcinoma. Experimental and Therapeutic Medicine, 18(5), 3579–3587. https://doi.org/10.3892/etm.2019.7998
Wunderle, M., Olmes, G., Nabieva, N., Häberle, L., Jud, S. M., Hein, A., Rauh, C., Hack, C. C., Erber, R., Ekici, A. B., Hoyer, J., Vasileiou, G., Kraus, C., Reis, A., Hartmann, A., Schulz-Wendtland, R., Lux, M. P., Beckmann, M. W., & Fasching, P. A. (2018). Risk, Prediction and Prevention of Hereditary Breast Cancer – Large-Scale Genomic Studies in Times of Big and Smart Data. Geburtshilfe Und F…
Xian, F., Zhao, C., Huang, C., Bie, J., & Xu, G. (2023). The potential role of CDC20 in tumorigenesis, cancer progression and therapy: A narrative review. Medicine, 102(36), e35038. https://doi.org/10.1097/MD.0000000000035038
Xu, J., Jiang, J., Yin, C., Wang, Y., & Shi, B. (2023). Identification of ATP6V0A4 as a potential biomarker in renal cell carcinoma using integrated bioinformatics analysis. Oncology Letters, 26(3), 366. https://doi.org/10.3892/ol.2023.13952
Yan, X., Gao, Z., Zhang, L., & Chen, C. (2023). Reduced Expression of RBP7 is Associated with Resistance to Tamoxifen In Luminal A Breast Cancer. Anti-Cancer Agents in Medicinal Chemistry, 23(8), 929–937. https://doi.org/10.2174/1871520623666221219090047
Yang, J., Liao, Y., Wang, B., Cui, L., Yu, X., Wu, F., Zhang, Y., Liu, R., & Yao, Y. (2023). EDARADD promotes colon cancer progression by suppressing E3 ligase Trim21-mediated ubiquitination and degradation of Snail. Cancer Letters, 577, 216427. https://doi.org/10.1016/j.canlet.2023.216427
Yu, H., Chen, Q., Wang, Z., Qian, X., & Pan, Y. (2022). Pan-cancer and single-cell analysis reveals FAM83D expression as a cancer prognostic biomarker. Frontiers in Genetics, 13, 1009325. https://doi.org/10.3389/fgene.2022.1009325
Yu, Y., Wang, Z., Zheng, Q., & Li, J. (2021). GREB1L overexpression correlates with prognosis and immune cell infiltration in lung adenocarcinoma. Scientific Reports, 11, 13281. https://doi.org/10.1038/s41598-021-92695-x
Yuan, K., Wu, M., Lyu, S., & Li, Y. (2022). Identification of prognostic genes for early basal-like breast cancer with weighted gene co-expression network analysis. Medicine, 101(42), e30581. https://doi.org/10.1097/MD.0000000000030581
Yuan, S., Huang, Z., Qian, X., Wang, Y., Fang, C., Chen, R., Zhang, X., Xiao, Z., Wang, Q., Yu, B., & Li, Y. (2022). Pan-cancer analysis of the FAM83 family and its association with prognosis and tumor microenvironment. Frontiers in Genetics, 13. https://www.frontiersin.org/articles/10.3389/fgene.2022.919559
Zalutskii, I. V., Lukianova, N. Y., Storchai, D. M., Burlaka, A. P., Shvets, Y. V., Borikun, T. V., Todor, I. M., Lukashevich, V. S., Rudnichenko, Y. A., & Chekhun, V. F. (2017). Influence of exogenous lactoferrin on the oxidant/antioxidant balance and molecular profile of hormone receptor-positive and -negative human breast cancer cells in vitro. Experimental Oncology, 39(2), 106–111.
Zhai, X., Yang, Z., Liu, X., Dong, Z., & Zhou, D. (2020). Identification of NUF2 and FAM83D as potential biomarkers in triple-negative breast cancer. PeerJ, 8, e9975. https://doi.org/10.7717/peerj.9975
Zhang, A., Wang, X., Fan, C., & Mao, X. (2021). The Role of Ki67 in Evaluating Neoadjuvant Endocrine Therapy of Hormone Receptor-Positive Breast Cancer. Frontiers in Endocrinology, 12. https://www.frontiersin.org/articles/10.3389/fendo.2021.687244
Zhang, F., & Cui, Y. (2019). Dysregulation of DNA methylation patterns may identify patients with breast cancer resistant to endocrine therapy: A predictive classifier based on differentially methylated regions. Oncology Letters, 18(2), 1287–1303. https://doi.org/10.3892/ol.2019.10405
Zhang, Q., Su, R., Shan, C., Gao, C., & Wu, P. (2018). Non-SMC Condensin I Complex, Subunit G (NCAPG) is a Novel Mitotic Gene Required for Hepatocellular Cancer Cell Proliferation and Migration. Oncology Research, 26(2), 269–276. https://doi.org/10.3727/096504017X15075967560980
Zhang, S., Wang, H., Liu, J., Tao, T., Zeng, Z., & Wang, M. (2022). RGS1 and related genes as potential targets for immunotherapy in cervical cancer: Computational biology and experimental validation. Journal of Translational Medicine, 20, 334. https://doi.org/10.1186/s12967-022-03526-0
Zhang, S., Xie, Y., Tian, T., Yang, Q., Zhou, Y., Qiu, J., Xu, L., Wen, N., Lv, Q., & Du, Z. (2021). High expression levels of centromere protein A plus upregulation of the phosphatidylinositol 3-kinase/Akt/mammalian target of rapamycin signaling pathway affect chemotherapy response and prognosis in patients with breast cancer. Oncology Letters, 21(5), 410. https://doi.org/10.3892/ol.2021.12671
Zhang, Y.-D., Zhong, R., Liu, J.-Q., Sun, Z.-X., Wang, T., & Liu, J.-T. (2023). Role of synaptotagmin 13 (SYT13) in promoting breast cancer and signaling pathways. Clinical & Translational Oncology: Official Publication of the Federation of Spanish Oncology Societies and of the National Cancer Institute of Mexico, 25(6), 1629–1640. https://doi.org/10.1007/s12094-022-03058-5
Zhao, C., Liu, J., Zhou, H., Qian, X., Sun, H., Chen, X., Zheng, M., Bian, T., Liu, L., Liu, Y., & Zhang, J. (2021). NEIL3 may act as a potential prognostic biomarker for lung adenocarcinoma. Cancer Cell International, 21, 228. https://doi.org/10.1186/s12935-021-01938-4
Zhao, D., Qiao, J., He, H., Song, J., Zhao, S., & Yu, J. (2020). TFPI2 suppresses breast cancer progression through inhibiting TWIST-integrin α5 pathway. Molecular Medicine, 26. https://doi.org/10.1186/s10020-020-00158-2
Zheng, J.-Q., Lin, C.-H., Lee, H.-H., Wang, W.-K., Tong, Y.-S., Lee, K.-Y., Chiu, H.-W., & Lin, Y.-F. (2021). Lactotransferrin Downregulation Serves as a Potential Predictor for the Therapeutic Effectiveness of mTOR Inhibitors in the Metastatic Clear Cell Renal Cell Carcinoma without PTEN Mutation. Biomedicines, 9(12), Article 12. https://doi.org/10.3390/biomedicines9121896
Zhou, J., Chen, W.-R., Yang, L.-C., Wang, J., Sun, J.-Y., Zhang, W.-W., He, Z.-Y., & Wu, S.-G. (2019). KIF11 Functions as an Oncogene and Is Associated with Poor Outcomes from Breast Cancer. Cancer Research and Treatment, 51(3), 1207–1221. https://doi.org/10.4143/crt.2018.460
Zhu, C., Yang, Q., Xu, J., Zhao, W., Zhang, Z., Xu, D., Zhang, Y., Zhao, E., & Zhao, G. (2019). Somatic mutation of DNAH genes implicated higher chemotherapy response rate in gastric adenocarcinoma patients. Journal of Translational Medicine, 17(1), 109. https://doi.org/10.1186/s12967-019-1867-6
Zhu, X., Chen, H., Yang, Y., Xu, C., Zhou, J., Zhou, J., & Chen, Y. (2018). Distinct prognosis of mRNA expression of the five RecQ DNA-helicase family members—RECQL, BLM, WRN, RECQL4, and RECQL5—In patients with breast cancer. Cancer Management and Research, 10, 6649–6668. https://doi.org/10.2147/CMAR.S185769
