## Supplemental Table 4 for "A Model-agnostic Computational Method for Discovering Gene–Phenotype Relationships and Inferring Gene Networks via *in silico* Gene Perturbation"

### Sheet: TableS5
MLP Model - Critical Genes
Rank	Gene	BC	BM	TT	Source(s)
1	MFSD6L
2	TNNI3	X	X	X	(S. Huang et al., 2020; Tao et al., 2022)
3	TNNT1	X	X	X	(Chen et al., 2020; Y. Shi et al., 2018)
4	FOXI1	X	X	X	(Castaneda et al., 2022; S. Lee & Osmanbeyoglu, 2022; Onodera et al., 2021)
5	HOMER2	X			(Tuo et al., 2018)
6	DNAH2	X			(Vellichirammal et al., 2023)
7	TDRD5	X			(Y. Jiang et al., 2016)
8	KIF11	X	X	X	(M. Jiang et al., 2017; Z. Li et al., 2021; B. Wang et al., 2020; Zhou et al., 2019)
9	MRAP	X			(Tayubi & Madar, 2022)
10	CYFIP2
11	ISG15	X	X	X	(Bolado-Carrancio et al., 2021; Burks et al., 2015; Desai, 2015)
12	AQP7	X	X	X	(Charlestin et al., 2022; Dai et al., 2020; Kirkegaard et al., 2023)
13	MKI67	X	X	X	(Davey et al., 2021; J. Liu et al., 2023; X. Yang et al., 2023; A. Zhang et al., 2021)
14	IFI6	X	X	X	(Cheriyath et al., 2018; Dutta et al., 2022; L. Xu et al., 2021)
15	CAMK2B	X	X	X	(Chi et al., 2016; Q. He & Li, 2021; J. H. Kim et al., 2011)
16	TACC3	X	X	X	(Huo et al., 2021; Saatci et al., 2023; H. Song et al., 2018))
17	NBPF3
18	TPH1	X	X	X	(Gautam et al., 2016; Juhász et al., 2012; Pai et al., 2009)
19	TPRG1	X	X		(Akter et al., 2015; Haan et al., 2022; Terkelsen et al., 2020)
20	TFB2M
21	CDC20	X	X	X	(Ouellet et al., 2006; C. Song et al., 2021; Z. Wang, Wan, et al., 2013; Xian et al., 2023)

### Sheet: Full Source
Full Source
Akter, S., Choi, T. G., Nguyen, M. N., Matondo, A., Kim, J.-H., Jo, Y. H., Jo, A., Shahid, M., Jun, D. Y., Yoo, J. Y., Nguyen, N. N. Y., Seo, S.-W., Ali, L., Lee, J.-S., Yoon, K.-S., Choe, W., Kang, I., Ha, J., Kim, J., & Kim, S. S. (2015). Prognostic value of a 92-probe signature in breast cancer. Oncotarget, 6(17), 15662–15680.
Bolado-Carrancio, A., Lee, M., Ewing, A., Muir, M., Macleod, K. G., Gallagher, W. M., Nguyen, L. K., Carragher, N. O., Semple, C. A., Brunton, V. G., Caswell, P. T., & von Kriegsheim, A. (2021). ISGylation drives basal breast tumour progression by promoting EGFR recycling and Akt signalling. Oncogene, 40(44), Article 44. https://doi.org/10.1038/s41388-021-02017-8
Burks, J., Reed, R. E., & Desai, S. D. (2015). Free ISG15 triggers an antitumor immune response against breast cancer: A new perspective. Oncotarget, 6(9), 7221–7231.
Castaneda, M., den Hollander, P., & Mani, S. A. (2022). Forkhead Box Transcription Factors: Double-Edged Swords in Cancer. Cancer Research, 82(11), 2057–2065. https://doi.org/10.1158/0008-5472.CAN-21-3371
Charlestin, V., Fulkerson, D., Arias Matus, C. E., Walker, Z. T., Carthy, K., & Littlepage, L. E. (2022). Aquaporins: New players in breast cancer progression and treatment response. Frontiers in Oncology, 12, 988119. https://doi.org/10.3389/fonc.2022.988119
Chen, Y., Wang, J., Wang, D., Kang, T., Du, J., Yan, Z., & Chen, M. (2020). TNNT1, negatively regulated by miR‐873, promotes the progression of colorectal cancer. The Journal of Gene Medicine, 22(2), e3152. https://doi.org/10.1002/jgm.3152
Cheriyath, V., Kaur, J., Davenport, A., Khalel, A., Chowdhury, N., & Gaddipati, L. (2018). G1P3 (IFI6), a mitochondrial localised antiapoptotic protein, promotes metastatic potential of breast cancer cells through mtROS. British Journal of Cancer, 119(1), Article 1. https://doi.org/10.1038/s41416-018-0137-3
Chi, M., Evans, H., Gilchrist, J., Mayhew, J., Hoffman, A., Pearsall, E. A., Jankowski, H., Brzozowski, J. S., & Skelding, K. A. (2016). Phosphorylation of calcium/calmodulin-stimulated protein kinase II at T286 enhances invasion and migration of human breast cancer cells. Scientific Reports, 6, 33132. https://doi.org/10.1038/srep33132
Dai, C., Charlestin, V., Wang, M., Walker, Z. T., Miranda-Vergara, M. C., Facchine, B. A., Wu, J., Kaliney, W. J., Dovichi, N. J., Li, J., & Littlepage, L. E. (2020). Aquaporin-7 Regulates the Response to Cellular Stress in Breast Cancer. Cancer Research, 80(19), 4071–4086. https://doi.org/10.1158/0008-5472.CAN-19-2269
Davey, M. G., Hynes, S. O., Kerin, M. J., Miller, N., & Lowery, A. J. (2021). Ki-67 as a Prognostic Biomarker in Invasive Breast Cancer. Cancers, 13(17), 4455. https://doi.org/10.3390/cancers13174455
Desai, S. D. (2015). ISG15: A double edged sword in cancer. Oncoimmunology, 4(12), e1052935. https://doi.org/10.1080/2162402X.2015.1052935
Dutta, R., Guruvaiah, P., Reddi, K. K., Bugide, S., Reddy Bandi, D. S., Edwards, Y. J. K., Singh, K., & Gupta, R. (2022). UBE2T promotes breast cancer tumor growth by suppressing DNA replication stress. NAR Cancer, 4(4), zcac035. https://doi.org/10.1093/narcan/zcac035
Gautam, J., Banskota, S., Regmi, S. C., Ahn, S., Jeon, Y. H., Jeong, H., Kim, S. J., Nam, T., Jeong, B.-S., & Kim, J.-A. (2016). Tryptophan hydroxylase 1 and 5-HT7 receptor preferentially expressed in triple-negative breast cancer promote cancer progression through autocrine serotonin signaling. Molecular Cancer, 15(1), 75. https://doi.org/10.1186/s12943-016-0559-6
Haan, J. C., Bhaskaran, R., Ellappalayam, A., Bijl, Y., Griffioen, C. J., Lujinovic, E., Audeh, W. M., Penault‐Llorca, F., Mittempergher, L., & Glas, A. M. (2022). MammaPrint and BluePrint comprehensively capture the cancer hallmarks in early‐stage breast cancer patients. Genes, Chromosomes & Cancer, 61(3), 148–160. https://doi.org/10.1002/gcc.23014
He, Q., & Li, Z. (2021). The dysregulated expression and functional effect of CaMK2 in cancer. Cancer Cell International, 21(1), 326. https://doi.org/10.1186/s12935-021-02030-7
Huang, S., Wei, Y.-K., Kaliamurthi, S., Cao, Y., Nangraj, A. S., Sui, X., Chu, D., Wang, H., Wei, D.-Q., Peslherbe, G. H., Selvaraj, G., & Shi, J. (2020). Circulating miR-1246 Targeting UBE2C, TNNI3, TRAIP, UCHL1 Genes and Key Pathways as a Potential Biomarker for Lung Adenocarcinoma: Integrated Biological Network Analysis. Journal of Personalized Medicine, 10(4), 162. https://doi.org/10.3390/jpm…
Huo, Q., Chen, S., Li, Z., Wang, J., Li, J., & Xie, N. (2021). Inhibiting of TACC3 Promotes Cell Proliferation, Cell Invasion and the EMT Pathway in Breast Cancer. Frontiers in Genetics, 12. https://www.frontiersin.org/articles/10.3389/fgene.2021.640078
Jiang, M., Zhuang, H., Xia, R., Gan, L., Wu, Y., Ma, J., Sun, Y., & Zhuang, Z. (2017). KIF11 is required for proliferation and self-renewal of docetaxel resistant triple negative breast cancer cells. Oncotarget, 8(54), 92106–92118. https://doi.org/10.18632/oncotarget.20785
Jiang, Y., Liu, L., Shan, W., & Yang, Z.-Q. (2016). An integrated genomic analysis of Tudor domain–containing proteins identifies PHD finger protein 20‐like 1 (PHF20L1) as a candidate oncogene in breast cancer. Molecular Oncology, 10(2), 292–302. https://doi.org/10.1016/j.molonc.2015.10.013
Juhász, C., Nahleh, Z., Zitron, I., Chugani, D. C., Janabi, M. Z., Bandyopadhyay, S., Ali-Fehmi, R., Mangner, T. J., Chakraborty, P. K., Mittal, S., & Muzik, O. (2012). TRYPTOPHAN METABOLISM IN BREAST CANCERS: MOLECULAR IMAGING AND IMMUNOHISTOCHEMISTRY STUDIES. Nuclear Medicine and Biology, 39(7), 926–932. https://doi.org/10.1016/j.nucmedbio.2012.01.010
Kim, J. H., Kim, T. W., & Kim, S. J. (2011). Downregulation of ARFGEF1 and CAMK2B by promoter hypermethylation in breast cancer cells. BMB Reports, 44(8), 523–528. https://doi.org/10.5483/bmbrep.2011.44.8.523
Kirkegaard, T., Riishede, A., Tramm, T., & Nejsum, L. N. (2023). Aquaglyceroporins in Human Breast Cancer. Cells, 12(17), Article 17. https://doi.org/10.3390/cells12172185
Lee, S., & Osmanbeyoglu, H. U. (2022). Chromatin accessibility landscape and active transcription factors in primary human invasive lobular and ductal breast carcinomas. Breast Cancer Research, 24(1), 54. https://doi.org/10.1186/s13058-022-01550-y
Li, Z., Yu, B., Qi, F., & Li, F. (2021). KIF11 Serves as an Independent Prognostic Factor and Therapeutic Target for Patients With Lung Adenocarcinoma. Frontiers in Oncology, 11. https://www.frontiersin.org/articles/10.3389/fonc.2021.670218
Liu, J., Ma, C., Li, X., Li, A., & Wang, Z. (2023). Circulating tumor cells correlating with Ki-67 predicts the prognosis of bladder cancer patients. International Urology and Nephrology, 55(2), 309–318. https://doi.org/10.1007/s11255-022-03406-y
Onodera, Y., Takagi, K., Neoi, Y., Sato, A., Yamaguchi, M., Miki, Y., Ebata, A., Miyashita, M., Sasano, H., & Suzuki, T. (2021). Forkhead Box I1 in Breast Carcinoma as a Potent Prognostic Factor. Acta Histochemica et Cytochemica, 54(4), 123–130. https://doi.org/10.1267/ahc.21-00034
Ouellet, V., Guyot, M.-C., Le Page, C., Filali-Mouhim, A., Lussier, C., Tonin, P. N., Provencher, D. M., & Mes-Masson, A.-M. (2006). Tissue array analysis of expression microarray candidates identifies markers associated with tumor grade and outcome in serous epithelial ovarian cancer. International Journal of Cancer, 119(3), 599–607. https://doi.org/10.1002/ijc.21902
Pai, V. P., Marshall, A. M., Hernandez, L. L., Buckley, A. R., & Horseman, N. D. (2009). Altered serotonin physiology in human breast cancers favors paradoxical growth and cell survival. Breast Cancer Research, 11(6), R81. https://doi.org/10.1186/bcr2448
Saatci, O., Akbulut, O., Cetin, M., Sikirzhytski, V., Uner, M., Lengerli, D., O’Quinn, E. C., Romeo, M. J., Caliskan, B., Banoglu, E., Aksoy, S., Uner, A., & Sahin, O. (2023). Targeting TACC3 represents a novel vulnerability in highly aggressive breast cancers with centrosome amplification. Cell Death & Differentiation, 30(5), Article 5. https://doi.org/10.1038/s41418-023-01140-1
Shi, Y., Zhao, Y., Zhang, Y., AiErken, N., Shao, N., Ye, R., Lin, Y., & Wang, S. (2018). TNNT1 facilitates proliferation of breast cancer cells by promoting G1/S phase transition. Life Sciences, 208, 161–166. https://doi.org/10.1016/j.lfs.2018.07.034
Song, C., Lowe, V. J., & Lee, S. (2021). Inhibition of Cdc20 suppresses the metastasis in triple negative breast cancer (TNBC). Breast Cancer, 28(5), 1073–1086. https://doi.org/10.1007/s12282-021-01242-z
Song, H., Liu, C., Shen, N., Yi, P., Dong, F., Li, X., Zhang, N., & Huang, T. (2018). Overexpression of TACC3 in Breast Cancer Associates With Poor Prognosis. Applied Immunohistochemistry & Molecular Morphology: AIMM, 26(2), 113–119. https://doi.org/10.1097/PAI.0000000000000392
Tao, D., Wang, Y., Zhang, X., Wang, C., Yang, D., Chen, J., Long, Y., Jiang, Y., Zhou, X., & Zhang, N. (2022). Identification of Angiogenesis-Related Prognostic Biomarkers Associated With Immune Cell Infiltration in Breast Cancer. Frontiers in Cell and Developmental Biology, 10, 853324. https://doi.org/10.3389/fcell.2022.853324
Tayubi, I. A., & Madar, I. H. (2022). Biomineralization associated alkaline phosphatase as a potential marker of bone metastasis in the patients with invasive breast cancer. Saudi Journal of Biological Sciences, 29(8), 103340. https://doi.org/10.1016/j.sjbs.2022.103340
Terkelsen, T., Russo, F., Gromov, P., Haakensen, V. D., Brunak, S., Gromova, I., Krogh, A., & Papaleo, E. (2020). Secreted breast tumor interstitial fluid microRNAs and their target genes are associated with triple-negative breast cancer, tumor grade, and immune infiltration. Breast Cancer Research, 22(1), 73. https://doi.org/10.1186/s13058-020-01295-6
Tuo, Y., An, N., & Zhang, M. (2018). Feature genes in metastatic breast cancer identified by MetaDE and SVM classifier methods. Molecular Medicine Reports, 17(3), 4281–4290. https://doi.org/10.3892/mmr.2018.8398
Vellichirammal, N. N., Tan, Y.-D., Xiao, P., Eudy, J., Shats, O., Kelly, D., Desler, M., Cowan, K., & Guda, C. (2023). The mutational landscape of a US Midwestern breast cancer cohort reveals subtype-specific cancer drivers and prognostic markers. Human Genomics, 17(1), 64. https://doi.org/10.1186/s40246-023-00511-6
Wang, B., Yu, J., Sun, Z., Luh, F., Lin, D., Shen, Y., Wang, T., Zhang, Q., & Liu, X. (2020). Kinesin family member 11 is a potential therapeutic target and is suppressed by microRNA‐30a in breast cancer. Molecular Carcinogenesis, 59(8), 908–922. https://doi.org/10.1002/mc.23203
Wang, Z., Wan, L., Zhong, J., Inuzuka, H., Liu, P., Sarkar, F. H., & Wei, W. (2013). Cdc20: A potential novel therapeutic target for cancer treatment. Current Pharmaceutical Design, 19(18), 3210–3214.
Xian, F., Zhao, C., Huang, C., Bie, J., & Xu, G. (2023). The potential role of CDC20 in tumorigenesis, cancer progression and therapy: A narrative review. Medicine, 102(36), e35038. https://doi.org/10.1097/MD.0000000000035038
Xu, L., Zu, T., Li, T., Li, M., Mi, J., Bai, F., Liu, G., Wen, J., Li, H., Brakebusch, C., Wang, X., & Wu, X. (2021). ATF3 downmodulates its new targets IFI6 and IFI27 to suppress the growth and migration of tongue squamous cell carcinoma cells. PLOS Genetics, 17(2), e1009283. https://doi.org/10.1371/journal.pgen.1009283
Yang, X., Ni, H., Lu, Z., Zhang, J., Zhang, Q., Ning, S., Qi, L., & Xiang, B. (2023). Mesenchymal circulating tumor cells and Ki67: Their mutual correlation and prognostic implications in hepatocellular carcinoma. BMC Cancer, 23(1), 10. https://doi.org/10.1186/s12885-023-10503-3
Zhang, A., Wang, X., Fan, C., & Mao, X. (2021). The Role of Ki67 in Evaluating Neoadjuvant Endocrine Therapy of Hormone Receptor-Positive Breast Cancer. Frontiers in Endocrinology, 12. https://www.frontiersin.org/articles/10.3389/fendo.2021.687244
Zhou, J., Chen, W.-R., Yang, L.-C., Wang, J., Sun, J.-Y., Zhang, W.-W., He, Z.-Y., & Wu, S.-G. (2019). KIF11 Functions as an Oncogene and Is Associated with Poor Outcomes from Breast Cancer. Cancer Research and Treatment, 51(3), 1207–1221. https://doi.org/10.4143/crt.2018.460
