## Supplemental Table 5 for "A Model-agnostic Computational Method for Discovering Gene–Phenotype Relationships and Inferring Gene Networks via *in silico* Gene Perturbation"

### Sheet: TableS6
CNN Model - Critical Genes
Rank	Gene	BC	BM	TT	Source(s)
1	TDRD1	X			(Feng & Jin, 2018; Y. Jiang et al., 2016)
2	GRIK3	X	X	X	(Gong et al., 2017; Xiao et al., 2019)
3	SLC7A4	X	X		(S. Tian et al., 2021; L. Yan et al., 2022)
4	LRP2	X			(Campion et al., 2020)
5	BEX2	X	X	X	(Naderi, Liu, & Hughes-Davies, 2010a; Naderi, Liu, & Hughes-Davies, 2010b; Naderi, Liu, & Bennett, 2010; Tamai et al., 2020)
6	AGTR1	X	X	X	(Ma et al., 2019; Rhodes et al., 2009; Tang et al., 2020; Oh et al., 2016)
7	CKMT1B	X	X		(Du et al., 2020; H. Shi et al., 2021; M. Yang et al., 2022)
8	SLC4A4
`9	ENPP5
10	CKMT1A	X	X		(Klepinin et al., 2022; M. Yang et al., 2022)
11	RAB40A
12	IER2	X	X		(X. Dong et al., 2022; Gray et al., 2022; S.-J. Yang et al., 2017)
13	AGXT2
14	PLCH2	X			(Peng et al., 2020)
15	IGFALS	X			(Deming et al., 2007, 2007; Farabaugh et al., 2015)
16	PCDHA1
17	TAL2
18	OGDHL	X	X		(Guo et al., 2020; Ostrow et al., 2009)
19	HSP90AA1	X	X	X	(Chehab et al., 2015; Condelli et al., 2019; Eustace et al., 2004; H. Liu et al., 2021; Y. Tian et al., 2019; J. Wu et al., 2017)
20	GRB14	X	X	X	(O. Huang et al., 2013; Kairouz & Daly, 2000)
21	GABRB3	X			(Y. Yang et al., 2023)
22	CBWD3
23	NRIP3	X	X	X	(Suo et al., 2020; Tang et al., 2020)
24	SOWAHA
25	ESRRG	X	X		(Heckler et al., 2014; Madhavan et al., 2015)
26	TAS2R10	X			(Zehentner et al., 2021)
27	ATP1A3
28	NPY5R	X	X	X	(J. Liu et al., 2022; Pascetta et al., 2023)
29	CNTF	X			(Omokehinde et al., 2022; Omokehinde & Johnson, 2020)
30	PAX2	X	X	X	(Beauchemin et al., 2011; Hurtado et al., 2008; S. Wang et al., 2020; S. Yang et al., 2023)
31	COL4A6	X	X	X	(W. Li et al., 2020; N. Sun et al., 2021)
32	TMC3
33	JUNB	X	X	X	(Kallergi et al., 2019, 2020; Pérez-Benavente et al., 2022; Wutschka et al., 2021)
34	ARHGEF38
35	HS6ST3	X	X	X	(Iravani et al., 2017; Shan et al., 2019)
36	SH3BGR	X	X	X	(D.-D. Li et al., 2020; H. Li et al., 2020; S. Zhang et al., n.d.)
37	IQUB	X	X	X	(K. Li et al., 2018)
38	AHSA1	X	X		(W. Li & Liu, 2022)
39	DUSP4	X	X	X	(Balko et al., 2013; Hanna et al., 2022; Menyhart et al., 2017)
40	SELE
41	IGFL3
42	NOXRED1
43	IRF7	X	X	X	(Lan et al., 2019; Y. Li et al., 2015; Qing & Liu, 2023)
44	KRT15	X	X		(Zhong et al., 2021)
45	DAOA
46	MAPK4	X	X	X	(Balko et al., 2013; W. Wang et al., 2019, 2022; Zeng et al., 2021)
47	ANAPC10
48	TMPRSS6	X	X		(Tuhkanen et al., 2013)
49	POLQ	X	X	X	(Brandalize et al., 2014; Lemée et al., 2010; Wood & Doublié, 2016)

### Sheet: Full Source
Full Source
Balko, J. M., Schwarz, L. J., Bhola, N. E., Kurupi, R., Owens, P., Miller, T. W., Gómez, H., Cook, R. S., & Arteaga, C. L. (2013). Activation of MAPK Pathways due to DUSP4 Loss Promotes Cancer Stem Cell-like Phenotypes in Basal-like Breast Cancer. Cancer Research, 73(20), 6346–6358. https://doi.org/10.1158/0008-5472.CAN-13-1385
Beauchemin, D., Lacombe, C., & Van Themsche, C. (2011). PAX2 is activated by estradiol in breast cancer cells of the luminal subgroup selectively, to confer a low invasive phenotype. Molecular Cancer, 10(1), 148. https://doi.org/10.1186/1476-4598-10-148
Brandalize, A. P. C., Schüler-Faccini, L., Hoffmann, J.-S., Caleffi, M., Cazaux, C., & Ashton-Prolla, P. (2014). A DNA repair variant in POLQ (c.-1060A > G) is associated to hereditary breast cancer patients: A case–control study. BMC Cancer, 14(1), 850. https://doi.org/10.1186/1471-2407-14-850
Campion, O., Al Khalifa, T., Langlois, B., Thevenard-Devy, J., Salesse, S., Savary, K., Schneider, C., Etique, N., Dedieu, S., & Devy, J. (2020). Contribution of the Low-Density Lipoprotein Receptor Family to Breast Cancer Progression. Frontiers in Oncology, 10, 882. https://doi.org/10.3389/fonc.2020.00882
Chehab, M., Caza, T., Skotnicki, K., Landas, S., Bratslavsky, G., Mollapour, M., & Bourboulia, D. (2015). Targeting Hsp90 in urothelial carcinoma. Oncotarget, 6(11), 8454–8473. https://doi.org/10.18632/oncotarget.3502
Condelli, V., Crispo, F., Pietrafesa, M., Lettini, G., Matassa, D. S., Esposito, F., Landriscina, M., & Maddalena, F. (2019). HSP90 Molecular Chaperones, Metabolic Rewiring, and Epigenetics: Impact on Tumor Progression and Perspective for Anticancer Therapy. Cells, 8(6), 532. https://doi.org/10.3390/cells8060532
Deming, S. L., Ren, Z., Wen, W., Shu, X. O., Cai, Q., Gao, Y.-T., & Zheng, W. (2007). Genetic variation in IGF1, IGF-1R, IGFALS, and IGFBP3 in breast cancer survival among Chinese women: A report from the Shanghai Breast Cancer Study. Breast Cancer Research and Treatment, 104(3), 309–319. https://doi.org/10.1007/s10549-006-9420-8
Dong, X., Yang, Y., Xu, G., Tian, Z., Yang, Q., Gong, Y., & Wu, G. (2022). The initial expression alterations occurring to transcription factors during the formation of breast cancer: Evidence from bioinformatics. Cancer Medicine, 11(5), 1371–1395. https://doi.org/10.1002/cam4.4545
Du, B., Wang, F., Jarad, B., Wang, Z., & Zhang, Y. (2020). A novel signature based on microvascular invasion predicts the recurrence of HCC. Journal of Translational Medicine, 18, 272. https://doi.org/10.1186/s12967-020-02432-7
Eustace, B. K., Sakurai, T., Stewart, J. K., Yimlamai, D., Unger, C., Zehetmeier, C., Lain, B., Torella, C., Henning, S. W., Beste, G., Scroggins, B. T., Neckers, L., Ilag, L. L., & Jay, D. G. (2004). Functional proteomic screens reveal an essential extracellular role for hsp90 alpha in cancer cell invasiveness. Nature Cell Biology, 6(6), 507–514. https://doi.org/10.1038/ncb1131
Farabaugh, S. M., Boone, D. N., & Lee, A. V. (2015). Role of IGF1R in Breast Cancer Subtypes, Stemness, and Lineage Differentiation. Frontiers in Endocrinology, 6, 59. https://doi.org/10.3389/fendo.2015.00059
Feng, L., & Jin, F. (2018). Screening of differentially methylated genes in breast cancer and risk model construction based on TCGA database. Oncology Letters, 16(5), 6407–6416. https://doi.org/10.3892/ol.2018.9457
Gong, B., Li, Y., Cheng, Z., Wang, P., Luo, L., Huang, H., Duan, S., & Liu, F. (2017). GRIK3: A novel oncogenic protein related to tumor TNM stage, lymph node metastasis, and poor prognosis of GC. Tumor Biology, 39(6), 1010428317704364. https://doi.org/10.1177/1010428317704364
Gray, G. K., Li, C. M.-C., Rosenbluth, J. M., Selfors, L. M., Girnius, N., Lin, J.-R., Schackmann, R. C. J., Goh, W. L., Moore, K., Shapiro, H. K., Mei, S., D’Andrea, K., Nathanson, K. L., Sorger, P. K., Santagata, S., Regev, A., Garber, J. E., Dillon, D. A., & Brugge, J. S. (2022). A human breast atlas integrating single-cell proteomics and transcriptomics. Developmental Cell, 57(11), 1400-1420.…
Guo, X., Long, J., Chen, Z., Shu, X., Xiang, Y.-B., Wen, W., Zeng, C., Gao, Y.-T., Cai, Q., & Zheng, W. (2020). Discovery of rare coding variants in OGDHL and BRCA2 in relation to breast cancer risk in Chinese women. International Journal of Cancer, 146(8), 2175–2181. https://doi.org/10.1002/ijc.32825
Hanna, A., Nixon, M. J., Estrada, M. V., Sanchez, V., Sheng, Q., Opalenik, S. R., Toren, A. L., Bauer, J., Owens, P., Mason, F. M., Cook, R. S., Sanders, M. E., Arteaga, C. L., & Balko, J. M. (2022). Combined Dusp4 and p53 loss with Dbf4 amplification drives tumorigenesis via cell cycle restriction and replication stress escape in breast cancer. Breast Cancer Research, 24(1), 51. https://doi.org/…
Heckler, M. M., Thakor, H., Schafer, C. C., & Riggins, R. B. (2014). ERK/MAPK regulates ERRγ expression, transcriptional activity, and receptor-mediated Tamoxifen resistance in ER+ breast cancer. The FEBS Journal, 281(10), 2431–2442. https://doi.org/10.1111/febs.12797
Huang, O., Jiang, M., Zhang, X., Xie, Z., Chen, X., Wu, J., Liu, H., & Shen, K. (2013). Grb14 as an independent good prognosis factor for breast cancer patients treated with neoadjuvant chemotherapy. Japanese Journal of Clinical Oncology, 43(11), 1064–1072. https://doi.org/10.1093/jjco/hyt130
Hurtado, A., Holmes, K. A., Geistlinger, T. R., Hutcheson, I. R., Nicholson, R. I., Brown, M., Jiang, J., Howat, W. J., Ali, S., & Carroll, J. S. (2008). Regulation of ERBB2 by oestrogen receptor-PAX2 determines response to tamoxifen. Nature, 456(7222), 663–666. https://doi.org/10.1038/nature07483
Iravani, O., Bay, B.-H., & Yip, G. W.-C. (2017). Silencing HS6ST3 inhibits growth and progression of breast cancer cells through suppressing IGF1R and inducing XAF1. Experimental Cell Research, 350(2), 380–389. https://doi.org/10.1016/j.yexcr.2016.12.019
Jiang, Y., Liu, L., Shan, W., & Yang, Z.-Q. (2016). An integrated genomic analysis of Tudor domain–containing proteins identifies PHD finger protein 20‐like 1 (PHF20L1) as a candidate oncogene in breast cancer. Molecular Oncology, 10(2), 292–302. https://doi.org/10.1016/j.molonc.2015.10.013
Kairouz, R., & Daly, R. J. (2000). Tyrosine kinase signalling in breast cancer: Modulation of tyrosine kinase signalling in human breast cancer through altered expression of signalling intermediates. Breast Cancer Research, 2(3), 197. https://doi.org/10.1186/bcr54
Kallergi, G., Hoffmann, O., Bittner, A.-K., Papadimitriou, L., Katsarou, S. D., Zacharopoulou, N., Zervakis, M., Sfakianakis, S., Stournaras, C., Georgoulias, V., Kimmig, R., & Kasimir-Bauer, S. (2020). CXCR4 and JUNB double-positive disseminated tumor cells are detected frequently in breast cancer patients at primary diagnosis. Therapeutic Advances in Medical Oncology, 12, 175883591989575. https…
Kallergi, G., Tsintari, V., Sfakianakis, S., Bei, E., Lagoudaki, E., Koutsopoulos, A., Zacharopoulou, N., Alkahtani, S., Alarifi, S., Stournaras, C., Zervakis, M., & Georgoulias, V. (2019). The prognostic value of JUNB-positive CTCs in metastatic breast cancer: From bioinformatics to phenotypic characterization. Breast Cancer Research, 21(1), 86. https://doi.org/10.1186/s13058-019-1166-4
Klepinin, A., Miller, S., Reile, I., Puurand, M., Rebane-Klemm, E., Klepinina, L., Vija, H., Zhang, S., Terzic, A., Dzeja, P., & Kaambre, T. (2022). Stable Isotope Tracing Uncovers Reduced γ/β-ATP Turnover and Metabolic Flux Through Mitochondrial-Linked Phosphotransfer Circuits in Aggressive Breast Cancer Cells. Frontiers in Oncology, 12, 892195. https://doi.org/10.3389/fonc.2022.892195
Lan, Q., Peyvandi, S., Duffey, N., Huang, Y.-T., Barras, D., Held, W., Richard, F., Delorenzi, M., Sotiriou, C., Desmedt, C., Lorusso, G., & Rüegg, C. (2019). Type I interferon/IRF7 axis instigates chemotherapy-induced immunological dormancy in breast cancer. Oncogene, 38(15), Article 15. https://doi.org/10.1038/s41388-018-0624-2
Lemée, F., Bergoglio, V., Fernandez-Vidal, A., Machado-Silva, A., Pillaire, M.-J., Bieth, A., Gentil, C., Baker, L., Martin, A.-L., Leduc, C., Lam, E., Magdeleine, E., Filleron, T., Oumouhou, N., Kaina, B., Seki, M., Grimal, F., Lacroix-Triki, M., Thompson, A., … Cazaux, C. (2010). DNA polymerase θ up-regulation is associated with poor survival in breast cancer, perturbs DNA replication, and prom…
Li, D.-D., Deng, L., Hu, S.-Y., Zhang, F.-L., & Li, D.-Q. (2020). SH3BGRL2 exerts a dual function in breast cancer growth and metastasis and is regulated by TGF-β1. American Journal of Cancer Research, 10(4), 1238–1254.
Li, H., Zhang, M., Wei, Y., Haider, F., Lin, Y., Guan, W., Liu, Y., Zhang, S., Yuan, R., Yang, X., Yang, S., & Wang, H. (2020). SH3BGRL confers innate drug resistance in breast cancer by stabilizing HER2 activation on cell membrane. Journal of Experimental & Clinical Cancer Research, 39(1), 81. https://doi.org/10.1186/s13046-020-01577-z
Li, K., Ma, Y., Zhang, Z., Tian, Y., Xu, X., He, Y., Xu, L., Gao, Y., Pan, W., Song, W., He, X., & Wei, L. (2018). Upregulated IQUB promotes cell proliferation and migration via activating Akt/GSK3β/β‐catenin signaling pathway in breast cancer. Cancer Medicine, 7(8), 3875–3888. https://doi.org/10.1002/cam4.1568
Li, W., & Liu, J. (2022). The Prognostic and Immunotherapeutic Significance of AHSA1 in Pan-Cancer, and Its Relationship With the Proliferation and Metastasis of Hepatocellular Carcinoma. Frontiers in Immunology, 13, 845585. https://doi.org/10.3389/fimmu.2022.845585
Li, W., Liu, J., Zhang, B., Bie, Q., Qian, H., & Xu, W. (2020). Transcriptome Analysis Reveals Key Genes and Pathways Associated with Metastasis in Breast Cancer. OncoTargets and Therapy, 13, 323–335. https://doi.org/10.2147/OTT.S226770
Li, Y., Huang, R., Wang, L., Hao, J., Zhang, Q., Ling, R., & Yun, J. (2015). microRNA-762 promotes breast cancer cell proliferation and invasion by targeting IRF7 expression. Cell Proliferation, 48(6), 643–649. https://doi.org/10.1111/cpr.12223
Liu, H., Zhang, Z., Huang, Y., Wei, W., Ning, S., Li, J., Liang, X., Liu, K., & Zhang, L. (2021). Plasma HSP90AA1 Predicts the Risk of Breast Cancer Onset and Distant Metastasis. Frontiers in Cell and Developmental Biology, 9, 639596. https://doi.org/10.3389/fcell.2021.639596
Liu, J., Wang, X., Sun, J., Chen, Y., Li, J., Huang, J., Du, H., Gan, L., Qiu, Z., Li, H., Ren, G., & Wei, Y. (2022). The Novel Methylation Biomarker NPY5R Sensitizes Breast Cancer Cells to Chemotherapy. Frontiers in Cell and Developmental Biology, 9, 798221. https://doi.org/10.3389/fcell.2021.798221
Ma, Y., Xia, Z., Ye, C., Lu, C., Zhou, S., Pan, J., Liu, C., Zhang, J., Liu, T., Hu, T., Xie, L., Wu, G., & Zhao, Y. (2019). AGTR1 promotes lymph node metastasis in breast cancer by upregulating CXCR4/SDF-1α and inducing cell migration and invasion. Aging (Albany NY), 11(12), 3969–3992. https://doi.org/10.18632/aging.102032
Madhavan, S., Gusev, Y., Singh, S., & Riggins, R. B. (2015). ERRγ target genes are poor prognostic factors in Tamoxifen-treated breast cancer. Journal of Experimental & Clinical Cancer Research, 34(1), 45. https://doi.org/10.1186/s13046-015-0150-9
Menyhart, O., Budczies, J., Munkácsy, G., Esteva, F. J., Szabó, A., Miquel, T. P., & Győrffy, B. (2017). DUSP4 is associated with increased resistance against anti-HER2 therapy in breast cancer. Oncotarget, 8(44), 77207–77218. https://doi.org/10.18632/oncotarget.20430
Naderi A. Molecular functions of brain expressed X-linked 2 (BEX2) in malignancies. Exp Cell Res. 2019;376:221–6.
Naderi A, Liu J, Bennett IC. BEX2 regulates mitochondrial apoptosis and G1 cell cycle in breast cancer. International Journal of Cancer. 2010;126:1596–610.
Naderi A, Liu J, Hughes-Davies L. BEX2 has a functional interplay with c-Jun/JNK and p65/RelA in breast cancer. Mol Cancer. 2010;9:111.
Naderi A, Teschendorff AE, Beigel J, Cariati M, Ellis IO, Brenton JD, et al. BEX2 is overexpressed in a subset of primary breast cancers and mediates nerve growth factor/nuclear factor-kappaB inhibition of apoptosis in breast cancer cell lines. Cancer Res. 2007;67:6725–36.
Omokehinde, T., & Johnson, R. W. (2020). GP130 Cytokines in Breast Cancer and Bone. Cancers, 12(2), 326. https://doi.org/10.3390/cancers12020326
Omokehinde, T., Jotte, A., & Johnson, R. W. (2022). Gp130 cytokines activate novel signaling pathways and alter bone dissemination in ER+ breast cancer cells. Journal of Bone and Mineral Research : The Official Journal of the American Society for Bone and Mineral Research, 37(2), 185–201. https://doi.org/10.1002/jbmr.4430
Ostrow, K. L., Park, H. L., Hoque, M. O., Kim, M. S., Liu, J., Argani, P., Westra, W., Van Criekinge, W., & Sidransky, D. (2009). Pharmacologic unmasking of epigenetically silenced genes in breast cancer. Clinical Cancer Research: An Official Journal of the American Association for Cancer Research, 15(4), 1184–1191. https://doi.org/10.1158/1078-0432.CCR-08-1304
Pascetta, S. A., Kirsh, S. M., Cameron, M., & Uniacke, J. (2023). Pharmacological inhibition of neuropeptide Y receptors Y1 and Y5 reduces hypoxic breast cancer migration, proliferation, and signaling. BMC Cancer, 23(1), 494. https://doi.org/10.1186/s12885-023-10993-1
Peng, C., DuPre, N., VoPham, T., Heng, Y. J., Baker, G. M., Rubadue, C. A., Glass, K., Sonawane, A., Zeleznik, O., Kraft, P., Hankinson, S. E., Eliassen, A. H., Hart, J. E., Laden, F., & Tamimi, R. M. (2020). Low dose environmental radon exposure and breast tumor gene expression. BMC Cancer, 20, 695. https://doi.org/10.1186/s12885-020-07184-7
Pérez-Benavente, B., Fathinajafabadi, A., de la Fuente, L., Gandía, C., Martínez-Férriz, A., Pardo-Sánchez, J. M., Milián, L., Conesa, A., Romero, O. A., Carretero, J., Matthiesen, R., Jariel-Encontre, I., Piechaczyk, M., & Farràs, R. (2022). New roles for AP-1/JUNB in cell cycle control and tumorigenic cell invasion via regulation of cyclin E1 and TGF-β2. Genome Biology, 23, 252. https://doi.org…
Qing, F., & Liu, Z. (2023). Interferon regulatory factor 7 in inflammation, cancer and infection. Frontiers in Immunology, 14, 1190841. https://doi.org/10.3389/fimmu.2023.1190841
Rhodes, D. R., Ateeq, B., Cao, Q., Tomlins, S. A., Mehra, R., Laxman, B., Kalyana-Sundaram, S., Lonigro, R. J., Helgeson, B. E., Bhojani, M. S., Rehemtulla, A., Kleer, C. G., Hayes, D. F., Lucas, P. C., Varambally, S., & Chinnaiyan, A. M. (2009). AGTR1 overexpression defines a subset of breast cancer and confers sensitivity to losartan, an AGTR1 antagonist. Proceedings of the National Academy of …
Shan, J., Chouchane, A., Mokrab, Y., Saad, M., Boujassoum, S., Sayaman, R. W., Ziv, E., Bouaouina, N., Remadi, Y., Gabbouj, S., Roelands, J., Ma, X., Bedognetti, D., & Chouchane, L. (2019). Genetic Variation in CCL5 Signaling Genes and Triple Negative Breast Cancer: Susceptibility and Prognosis Implications. Frontiers in Oncology, 9, 1328. https://doi.org/10.3389/fonc.2019.01328
Shi, H., Song, Y., Song, Z., & Huang, C. (2021). CKMT1B is a potential prognostic biomarker and associated with immune infiltration in Lower-grade glioma. PLoS ONE, 16(1), e0245524. https://doi.org/10.1371/journal.pone.0245524
Sun, N., Gao, P., Li, Y., Yan, Z., Peng, Z., Zhang, Y., Han, F., & Qi, X. (2021). Screening and Identification of Key Common and Specific Genes and Their Prognostic Roles in Different Molecular Subtypes of Breast Cancer. Frontiers in Molecular Biosciences, 8, 619110. https://doi.org/10.3389/fmolb.2021.619110
Suo, D., Wang, L., Zeng, T., Zhang, H., Li, L., Liu, J., Yun, J., Guan, X.-Y., & Li, Y. (2020). NRIP3 upregulation confers resistance to chemoradiotherapy in ESCC via RTF2 removal by accelerating ubiquitination and degradation of RTF2. Oncogenesis, 9(8), Article 8. https://doi.org/10.1038/s41389-020-00260-4
Tamai, K., Nakamura-Shima, M., Shibuya-Takahashi, R., Kanno, S.-I., Yasui, A., Mochizuki, M., Iwai, W., Wakui, Y., Abue, M., Yamamoto, K., Miura, K., Mizuma, M., Unno, M., Kawamura, S., Sato, I., Yasuda, J., Yamaguchi, K., Sugamura, K., & Satoh, K. (2020). BEX2 suppresses mitochondrial activity and is required for dormant cancer stem cell maintenance in intrahepatic cholangiocarcinoma. Scientific…
Tang, W., Guo, X., Niu, L., Song, D., Han, B., & Zhang, H. (2020). Identification of key molecular targets that correlate with breast cancer through bioinformatic methods. The Journal of Gene Medicine, 22(3), e3141. https://doi.org/10.1002/jgm.3141
Tian, S., Fu, L., Zhang, J., Xu, J., Yuan, L., Qin, J., & Zhang, W. (2021). Identification of a DNA Methylation-Driven Genes-Based Prognostic Model and Drug Targets in Breast Cancer: In silico Screening of Therapeutic Compounds and in vitro Characterization. Frontiers in Immunology, 12. https://www.frontiersin.org/articles/10.3389/fimmu.2021.761326
Tian, Y., Wang, C., Chen, S., Liu, J., Fu, Y., & Luo, Y. (2019). Extracellular Hsp90α and clusterin synergistically promote breast cancer epithelial-to-mesenchymal transition and metastasis via LRP1. Journal of Cell Science, 132(15), jcs228213. https://doi.org/10.1242/jcs.228213
Tuhkanen, H., Hartikainen, J. M., Soini, Y., Velasco, G., Sironen, R., Nykopp, T. K., Kataja, V., Eskelinen, M., Kosma, V.-M., & Mannermaa, A. (2013). Matriptase-2 gene (TMPRSS6) variants associate with breast cancer survival, and reduced expression is related to triple-negative breast cancer. International Journal of Cancer, 133(10), 2334–2340. https://doi.org/10.1002/ijc.28254
Wang, S., Somisetty, V. S., Bai, B., Chernukhin, I., Niskanen, H., Kaikkonen, M. U., Bellet, M., Carroll, J. S., & Hurtado, A. (2020). The proapoptotic gene interferon regulatory factor-1 mediates the antiproliferative outcome of paired box 2 gene and tamoxifen. Oncogene, 39(40), 6300–6312. https://doi.org/10.1038/s41388-020-01435-4
Wang, W., Han, D., Cai, Q., Shen, T., Dong, B., Lewis, M. T., Wang, R., Meng, Y., Zhou, W., Yi, P., Creighton, C. J., Moore, D. D., & Yang, F. (2022). MAPK4 promotes triple negative breast cancer growth and reduces tumor sensitivity to PI3K blockade. Nature Communications, 13(1), Article 1. https://doi.org/10.1038/s41467-021-27921-1
Wang, W., Shen, T., Dong, B., Creighton, C. J., Meng, Y., Zhou, W., Shi, Q., Zhou, H., Zhang, Y., Moore, D. D., & Yang, F. (2019). MAPK4 overexpression promotes tumor progression via noncanonical activation of AKT/mTOR signaling. The Journal of Clinical Investigation, 129(3), 1015–1029. https://doi.org/10.1172/JCI97712
Wood, R. D., & Doublié, S. (2016). DNA polymerase θ (POLQ), double-strand break repair, and cancer. DNA Repair, 44, 22–32. https://doi.org/10.1016/j.dnarep.2016.05.003
Wu, J., Liu, T., Rios, Z., Mei, Q., Lin, X., & Cao, S. (2017). Heat Shock Proteins and Cancer. Trends in Pharmacological Sciences, 38(3), 226–256. https://doi.org/10.1016/j.tips.2016.11.009
Wutschka, J., Kast, B., Sator-Schmitt, M., Appak-Baskoy, S., Hess, J., Sinn, H.-P., Angel, P., & Schorpp-Kistner, M. (2021). JUNB suppresses distant metastasis by influencing the initial metastatic stage. Clinical & Experimental Metastasis, 38(4), 411–423. https://doi.org/10.1007/s10585-021-10108-9
Xiao, B., Kuang, Z., Zhang, W., Hang, J., Chen, L., Lei, T., He, Y., Deng, C., Li, W., Lu, J., Qu, J., Zhou, Q., Hao, W., Sun, Z., & Li, L. (2019). Glutamate Ionotropic Receptor Kainate Type Subunit 3 (GRIK3) promotes epithelial‐mesenchymal transition in breast cancer cells by regulating SPDEF/CDH1 signaling. Molecular Carcinogenesis, 58(7), 1314–1323. https://doi.org/10.1002/mc.23014
Yan, L., He, J., Liao, X., Liang, T., Zhu, J., Wei, W., He, Y., Zhou, X., & Peng, T. (2022). A comprehensive analysis of the diagnostic and prognostic value associated with the SLC7A family members in breast cancer. Gland Surgery, 11(2), 389–411. https://doi.org/10.21037/gs-21-909
Yang, M., Liu, S., Xiong, Y., Zhao, J., & Deng, W. (2022). An integrative pan-cancer analysis of molecular characteristics and oncogenic role of mitochondrial creatine kinase 1A (CKMT1A) in human tumors. Scientific Reports, 12(1), Article 1. https://doi.org/10.1038/s41598-022-14346-z
Yang, S., Gao, W., Wang, H., Zhang, X., Mi, Y., Ding, Y., Geng, C., Zhang, J., Cheng, M., & Li, S. (2023). Role of PAX2 in breast cancer verified by bioinformatics analysis and in vitro validation. Annals of Translational Medicine, 11(2), 58. https://doi.org/10.21037/atm-22-6360
Yang, S.-J., Yang, S.-Y., Wang, D.-D., Chen, X., Shen, H.-Y., Zhang, X.-H., Zhong, S.-L., Tang, J.-H., & Zhao, J.-H. (2017). The miR-30 family: Versatile players in breast cancer. Tumor Biology, 39(3), 1010428317692204. https://doi.org/10.1177/1010428317692204
Yang, Y., Ren, L., Li, W., Zhang, Y., Zhang, S., Ge, B., Yang, H., Du, G., Tang, B., Wang, H., & Wang, J. (2023). GABAergic signaling as a potential therapeutic target in cancers. Biomedicine & Pharmacotherapy, 161, 114410. https://doi.org/10.1016/j.biopha.2023.114410
Zehentner, S., Reiner, A. T., Grimm, C., & Somoza, V. (2021). The Role of Bitter Taste Receptors in Cancer: A Systematic Review. Cancers, 13(23), 5891. https://doi.org/10.3390/cancers13235891
Zeng, X., Jiang, S., Ruan, S., Guo, Z., Guo, J., Liu, M., Ye, C., & Dong, J. (2021). MAPK4 silencing together with a PARP1 inhibitor as a combination therapy in triple-negative breast cancer cells. Molecular Medicine Reports, 24(2), 548. https://doi.org/10.3892/mmr.2021.12187
Zhang, S., Liu, X., Abdulmomen Ali Mohammed, S., Li, H., Cai, W., Guan, W., Liu, D., Wei, Y., Rong, D., Fang, Y., Haider, F., Lv, H., Jin, Z., Chen, X., Mo, Z., Li, L., Yang, S., & Wang, H. (n.d.). Adaptor SH3BGRL drives autophagy-mediated chemoresistance through promoting PIK3C3 translation and ATG12 stability in breast cancers. Autophagy, 18(8), 1822–1840. https://doi.org/10.1080/15548627.2021.…
Zhong, P., Shu, R., Wu, H., Liu, Z., Shen, X., & Hu, Y. (2021). Low KRT15 expression is associated with poor prognosis in patients with breast invasive carcinoma. Experimental and Therapeutic Medicine, 21(4), 305. https://doi.org/10.3892/etm.2021.9736
