## Supplemental Table 6 for "A Model-agnostic Computational Method for Discovering Gene–Phenotype Relationships and Inferring Gene Networks via *in silico* Gene Perturbation"

### Sheet: TableS7
Analysis of Model-Derived and GeneMania Networks Across Models
Model	Cluster	Average Absolute Similarity	Gene List		GeneMania Network Location	Notes
LOG	1	0.692	TACC3, NEIL3, MKI67, CDC20, TROAP, NCAPH, CDC25A, TONSL, CENPA, AURKB, RECQL4, PLK1, PKMYT1, CCNA2, FAM83D, KIF11, CIT, UBE2S, SPAG5, ESPL1, KIF23, NDC80, KIF18B, KIFC1, FOXM1, HJURP, IQGAP3, KIF2C, CEP55, ORC1, TRAIP, TIMELESS, WDR62, NCAPG, SKA1	https://github.com/ok-tsar/Gene_Network_Project/blob/main/results/plots/log_cluster_1_AvgSimilarity_0.692.png	https://github.com/ok-tsar/Gene_Network_Project/blob/main/results/plots/log_cluster_1_GeneMania.png
	4	0.684	RBP7, CIDEA, ADIPOQ, CIDEC, RAB3C, MRAP, AQP7, CHRDL1	https://github.com/ok-tsar/Gene_Network_Project/blob/main/results/plots/log_cluster_4_AvgSimilarity_0.684.png	https://github.com/ok-tsar/Gene_Network_Project/blob/main/results/plots/log_cluster_4_GeneMania.png
	2	0.353	YBX2, LRRN3, TCEAL5	https://github.com/ok-tsar/Gene_Network_Project/blob/main/results/plots/log_cluster_2_AvgSimilarity_0.353.png	https://github.com/ok-tsar/Gene_Network_Project/blob/main/results/plots/log_cluster_2_GeneMania.png	*10 Resultant Genes GeneMania
	5	0.348	NEK10, TMSB15A, CBX2	https://github.com/ok-tsar/Gene_Network_Project/blob/main/results/plots/log_cluster_5_AvgSimilarity_0.348.png	https://github.com/ok-tsar/Gene_Network_Project/blob/main/results/plots/log_cluster_5_GeneMania.png	*10 Resultant Genes GeneMania
	3	0.091	KLHDC7A, HOXC12, TFPI2, GAL3ST2, SYT13, GYPE, TBC1D3, GREB1L, LTF, PPP2R2C, EDARADD, KAAG1, ANKRD30B, PCDHA11, DNAH2, FOXI1, RGS1, ATP6V0A4, SLC16A9, ENTPD8, CDSN, DCDC2, XDH, IGDCC3, JAKMIP1, PNCK, TAT, KCNK12, CNTNAP2, CAMK2B, GNG13, MMP11, ZSCAN1, LPAR3, TDRD5, TMEM126A, CES3, OR2A7, SIGLEC1, HS6ST2, TP53TG5, NEU4, TPRG1, PRKAA2, SPESP1, ACOT1, SYT3, HOXC11, ORM2, DNAJC22, LRRC10B	https://github.com/ok-tsar/Gene_Network_Project/blob/main/results/plots/log_cluster_3_AvgSimilarity_0.091.png	https://github.com/ok-tsar/Gene_Network_Project/blob/main/results/plots/log_cluster_3_GeneMania.png
MLP	8	0.796	MRAP, AQP7, C14orf180, HEPACAM, ITGA7, ERG, ADH1A, TRHDE, PCK1	https://github.com/ok-tsar/Gene_Network_Project/blob/main/results/plots/mlp_cluster_8_AvgSimilarity_0.796.png	https://github.com/ok-tsar/Gene_Network_Project/blob/main/results/plots/mlp_cluster_8_GeneMania.png
	7	0.736	ISG15, IFI6, OAS3, IFI27, BATF2, MX1, RSAD2, IFIT1, OASL, STAT1, IRF7	https://github.com/ok-tsar/Gene_Network_Project/blob/main/results/plots/mlp_cluster_7_AvgSimilarity_0.736.png	https://github.com/ok-tsar/Gene_Network_Project/blob/main/results/plots/mlp_cluster_7_GeneMania.png
	5	0.716	KIF11, MKI67, TACC3, CDC20, ESPL1, PLK1, PKMYT1, DLGAP5, KIF20A, POLQ, CDCA2, MCM10, KIF2C, MND1, NCAPH, NCAPG	https://github.com/ok-tsar/Gene_Network_Project/blob/main/results/plots/mlp_cluster_5_AvgSimilarity_0.716.png	https://github.com/ok-tsar/Gene_Network_Project/blob/main/results/plots/mlp_cluster_5_GeneMania.png
	6	0.633	TFB2M, ARV1, SRP9	https://github.com/ok-tsar/Gene_Network_Project/blob/main/results/plots/mlp_cluster_6_AvgSimilarity_0.633.png	https://github.com/ok-tsar/Gene_Network_Project/blob/main/results/plots/mlp_cluster_6_GeneMania.png
	9	0.426	GATA5, PNCK, KIF1A	https://github.com/ok-tsar/Gene_Network_Project/blob/main/results/plots/mlp_cluster_9_AvgSimilarity_0.426.png	https://github.com/ok-tsar/Gene_Network_Project/blob/main/results/plots/mlp_cluster_9_GeneMania.png	*10 Resultant Genes GeneMania
	4	0.291	WNK4, CASP14, CXCL13, CBX2, TMSB15A, MMP1, A2ML1, GSDMC, PPP1R3C, RAET1L, SLC28A1, ACTL8, IL22RA2	https://github.com/ok-tsar/Gene_Network_Project/blob/main/results/plots/mlp_cluster_4_AvgSimilarity_0.291.png	https://github.com/ok-tsar/Gene_Network_Project/blob/main/results/plots/mlp_cluster_4_GeneMania.png
	3	0.266	MFSD6L, TNNI3, TNNT1, FOXI1, HOMER2, DNAH2, CYFIP2, TPH1, TPRG1, SLC9A2, ENTPD8, TMPRSS6, BRSK1, PCDHAC1, CYP2C8, SYNGR3	https://github.com/ok-tsar/Gene_Network_Project/blob/main/results/plots/mlp_cluster_3_AvgSimilarity_0.266.png	https://github.com/ok-tsar/Gene_Network_Project/blob/main/results/plots/mlp_cluster_3_GeneMania.png
	2	0.186	NBPF3, SYT3, CES3, TM4SF18, FADS2, OTUD3, NAT8B, HS6ST2	https://github.com/ok-tsar/Gene_Network_Project/blob/main/results/plots/mlp_cluster_2_AvgSimilarity_0.186.png	https://github.com/ok-tsar/Gene_Network_Project/blob/main/results/plots/mlp_cluster_2_GeneMania.png
	1	0.121	TDRD5, CAMK2B, ZNF140, KNDC1, TAT, GRIK3, SOWAHA, CELF4, TP53TG5, SCNN1B, TMEM150C, CHST8, SCNN1G, FOXD2, NEU4, OXGR1, SMOC1, ENTPD3, NMNAT1, EPHX1, POTEC	https://github.com/ok-tsar/Gene_Network_Project/blob/main/results/plots/mlp_cluster_1_AvgSimilarity_0.121.png	https://github.com/ok-tsar/Gene_Network_Project/blob/main/results/plots/mlp_cluster_1_GeneMania.png
CNN	6	0.526	SLC7A4, CKMT1B, CKMT1A	https://github.com/ok-tsar/Gene_Network_Project/blob/main/results/plots/cnn_cluster_6_AvgSimilarity_0.526.png	https://github.com/ok-tsar/Gene_Network_Project/blob/main/results/plots/cnn_cluster_6_GeneMania.png
	8	0.462	IER2, JUNB, EGR3, FOSB, FOS, EGR1	https://github.com/ok-tsar/Gene_Network_Project/blob/main/results/plots/cnn_cluster_8_AvgSimilarity_0.462.png	https://github.com/ok-tsar/Gene_Network_Project/blob/main/results/plots/cnn_cluster_8_GeneMania.png
	10	0.405	POLQ, ASPM, RAD51, ATAD2, TONSL	https://github.com/ok-tsar/Gene_Network_Project/blob/main/results/plots/cnn_cluster_10_AvgSimilarity_0.405.png	https://github.com/ok-tsar/Gene_Network_Project/blob/main/results/plots/cnn_cluster_10_GeneMania.png
	7	0.242	GRIK3, BEX2, RAB40A, NOXRED1, MAPK4, BEX4	https://github.com/ok-tsar/Gene_Network_Project/blob/main/results/plots/cnn_cluster_7_AvgSimilarity_0.242.png	https://github.com/ok-tsar/Gene_Network_Project/blob/main/results/plots/cnn_cluster_7_GeneMania.png
	9	0.233	LRP2, IGFALS, KCNE4, MT1A, TRPT1	https://github.com/ok-tsar/Gene_Network_Project/blob/main/results/plots/cnn_cluster_9_AvgSimilarity_0.233.png	https://github.com/ok-tsar/Gene_Network_Project/blob/main/results/plots/cnn_cluster_9_GeneMania.png	*10 Resultant Genes GeneMania
	4	0.154	GABRB3, SH3BGR, TCN1, SLC5A6, LGALS9C, ZNF492, S1PR5, SVOPL, PDZK1	https://github.com/ok-tsar/Gene_Network_Project/blob/main/results/plots/cnn_cluster_4_AvgSimilarity_0.154.png	https://github.com/ok-tsar/Gene_Network_Project/blob/main/results/plots/cnn_cluster_4_GeneMania.png
	3	0.122	AGTR1, PCDHA1, GRB14, ESRRG, CNTF, DUSP4, SMARCA1, MXI1, SFTA2, PEX5L, PIGA	https://github.com/ok-tsar/Gene_Network_Project/blob/main/results/plots/cnn_cluster_3_AvgSimilarity_0.122.png	https://github.com/ok-tsar/Gene_Network_Project/blob/main/results/plots/cnn_cluster_3_GeneMania.png
	5	0.109	TAS2R10, PAX2, KRT15, BEX1, CMA1, MAS1L, RNF183, GRM3	https://github.com/ok-tsar/Gene_Network_Project/blob/main/results/plots/cnn_cluster_5_AvgSimilarity_0.109.png	https://github.com/ok-tsar/Gene_Network_Project/blob/main/results/plots/cnn_cluster_5_GeneMania.png
	1	0.096	TDRD1, ENPP5, AGXT2, PLCH2, TAL2, NRIP3, NPY5R, TMC3, SELE, IGFL3, IRF7, DAOA, ANAPC10, TMPRSS6, COX7A2L, TMEM41B, CYP24A1, PHKA1, ABCC8, ORM2, S100A7, IQCA1, MRPL53, PRLR, CASP14, GJB3, TRPV6	https://github.com/ok-tsar/Gene_Network_Project/blob/main/results/plots/cnn_cluster_1_AvgSimilarity_0.096.png	https://github.com/ok-tsar/Gene_Network_Project/blob/main/results/plots/cnn_cluster_1_GeneMania.png
	2	0.087	TDRD1, ENPP5, AGXT2, PLCH2, TAL2, NRIP3, NPY5R, TMC3, SELE, IGFL3, IRF7, DAOA, ANAPC10, TMPRSS6, COX7A2L, TMEM41B, CYP24A1, PHKA1, ABCC8, ORM2, S100A7, IQCA1, MRPL53, PRLR, CASP14, GJB3, TRPV6TDRD1, ENPP5, AGXT2, PLCH2, TAL2, NRIP3, NPY5R, TMC3, SELE, IGFL3, IRF7, DAOA, ANAPC10, TMPRSS6, COX7A2L, TMEM41B, CYP24A1, PHKA1, ABCC8, ORM2, S100A7, IQCA1, MRPL53, PRLR, CASP14, GJB3, TRPV6	https://github.com/ok-tsar/Gene_Network_Project/blob/main/results/plots/cnn_cluster_2_AvgSimilarity_0.087.png	https://github.com/ok-tsar/Gene_Network_Project/blob/main/results/plots/cnn_cluster_2_GeneMania.png
